# The role of sleep in the human brain and body: insights from multi-organ imaging genetics

**DOI:** 10.1101/2022.09.08.22279719

**Authors:** Zirui Fan, Yilin Yang, Yuxin Guo, Yujue Li, Juan Shu, Xiaochen Yang, Bingxuan Li, Jinjie Lin, Qianwen Wang, Carolyn Gibson, Peristera Paschou, Tengfei Li, Philip Gehrman, Hongtu Zhu, Bingxin Zhao

## Abstract

Sleep is crucial for overall physical and mental health, concerning organs such as the brain, heart, eye, liver, kidney, and lung. Nonetheless, a thorough understanding of how sleep relates to these organs, as well as their genetic bases, remains elusive. Here we conducted a systematic mapping of sleep-organ connections, focusing on 623 multi-organ imaging biomarkers and 10 sleep traits. Both phenotypic and genetic analyses uncovered robust associations between sleep and the structure and function of multiple organs, such as brain functions measured by functional magnetic resonance imaging (fMRI) and body composition traits in abdominal MRI. Sleep and imaging traits had shared genetic influences in 51 genomic loci, 23 of which had colocalized causal genetic effects. Considering the extensive genetic overlaps between sleep and multi-organ imaging biomarkers, we further described the patterns of genetic similarities between sleep and 50 diseases relevant to these organs. Notably, among all diseases examined, psychiatric disorders consistently exhibited the strongest genetic correlations and causal links with sleep. Mediation analysis further revealed that many of the identified sleep-imaging connections were mediated by intra or inter-organ diseases. Overall, our study demonstrates the broad implications of sleep on brain and body health, influenced in part by shared genetic factors.
