## Supplementary material for "The role of sleep in the human brain and body: insights from multi-organ imaging genetics": supp_table: Supplementary_Table_1.xlsx

### Sheet: Readme_GWAS
Imaging traits	GWAS reference
Regional brain volumes	Genome-wide association analysis of 19,629 individuals identifies variants influencing regional brain volumes and refines their genetic co-architecture with cognitive and mental health traits (2019). Nature Genetics, 51(11), 1637-1644.
Cortical thickness	Heart-brain connections: Phenotypic and genetic insights from magnetic resonance images (2023). Science, 380 (6648)
DTI parameters (mean)	Common genetic variation influencing human white matter microstructure (2021). Science, 372 (6548)
resting fMRI	Genetic influences on the intrinsic and extrinsic functional organizations of the cerebral cortex (2021). medRxiv, 21261187.
Task fMRI	Genetic influences on the intrinsic and extrinsic functional organizations of the cerebral cortex (2021). medRxiv, 21261187.
CMR traits	Heart-brain connections: Phenotypic and genetic insights from magnetic resonance images (2023). Science, 380 (6648)
Derived OCT measures	Eye-brain connections revealed by multimodal retinal and brain imaging genetics in the UK Biobank (2023). medRxiv, 23286035.
abdominal traits	see Method

### Sheet: Regional_brain_volumes
Supplementary Table 1: ID of imaging traits used in phenotypic and genetic association analyses. This sheet shows the regional brain volumes.
ID
left.caudal.anterior.cingulate
left.caudal.middle.frontal
left.cuneus
left.entorhinal
left.fusiform
left.inferior.parietal
left.inferior.temporal
left.isthmus.cingulate
left.lateral.occipital
left.lateral.orbitofrontal
left.lingual
left.medial.orbitofrontal
left.middle.temporal
left.parahippocampal
left.paracentral
left.pars.opercularis
left.pars.orbitalis
left.pars.triangularis
left.pericalcarine
left.postcentral
left.posterior.cingulate
left.precentral
left.precuneus
left.rostral.anterior.cingulate
left.rostral.middle.frontal
left.superior.frontal
left.superior.parietal
left.superior.temporal
left.supramarginal
left.transverse.temporal
left.insula
right.caudal.anterior.cingulate
right.caudal.middle.frontal
right.cuneus
right.entorhinal
right.fusiform
right.inferior.parietal
right.inferior.temporal
right.isthmus.cingulate
right.lateral.occipital
right.lateral.orbitofrontal
right.lingual
right.medial.orbitofrontal
right.middle.temporal
right.parahippocampal
right.paracentral
right.pars.opercularis
right.pars.orbitalis
right.pars.triangularis
right.pericalcarine
right.postcentral
right.posterior.cingulate
right.precentral
right.precuneus
right.rostral.anterior.cingulate
right.rostral.middle.frontal
right.superior.frontal
right.superior.parietal
right.superior.temporal
right.supramarginal
right.transverse.temporal
right.insula
cerebellar.vermal.lobules.I.V
cerebellar.vermal.lobules.VI.VII
cerebellar.vermal.lobules.VIII.X
left.basal.forebrain
right.basal.forebrain
Brain.stem
CSF
X3rd.ventricle
X4th.ventricle
optic.chiasm
left.lateral.ventricle
left.inferior.lateral.ventricle
left.cerebellum.exterior
left.cerebellum.white.matter
left.thalamus.proper
left.caudate
left.putamen
left.pallidum
left.hippocampus
left.amygdala
left.accumbens.area
left.ventral.DC
left.vessel
right.lateral.ventricle
right.inferior.lateral.ventricle
right.cerebellum.exterior
right.cerebellum.white.matter
right.thalamus.proper
right.caudate
right.putamen
right.pallidum
right.hippocampus
right.amygdala
right.accumbens.area
right.ventral.DC
right.vessel
grey.matter
white.matter
total.brain.volume

### Sheet: Cortical_thickness
Supplementary Table 1: ID of imaging traits used in phenotypic and genetic association analyses. This sheet shows the cortical thickness traits.
ID
left.caudal.anterior.cingulate
left.caudal.middle.frontal
left.cuneus
left.entorhinal
left.fusiform
left.inferior.parietal
left.inferior.temporal
left.isthmus.cingulate
left.lateral.occipital
left.lateral.orbitofrontal
left.lingual
left.medial.orbitofrontal
left.middle.temporal
left.parahippocampal
left.paracentral
left.pars.opercularis
left.pars.orbitalis
left.pars.triangularis
left.pericalcarine
left.postcentral
left.posterior.cingulate
left.precentral
left.precuneus
left.rostral.anterior.cingulate
left.rostral.middle.frontal
left.superior.frontal
left.superior.parietal
left.superior.temporal
left.supramarginal
left.transverse.temporal
left.insula
right.caudal.anterior.cingulate
right.caudal.middle.frontal
right.cuneus
right.entorhinal
right.fusiform
right.inferior.parietal
right.inferior.temporal
right.isthmus.cingulate
right.lateral.occipital
right.lateral.orbitofrontal
right.lingual
right.medial.orbitofrontal
right.middle.temporal
right.parahippocampal
right.paracentral
right.pars.opercularis
right.pars.orbitalis
right.pars.triangularis
right.pericalcarine
right.postcentral
right.posterior.cingulate
right.precentral
right.precuneus
right.rostral.anterior.cingulate
right.rostral.middle.frontal
right.superior.frontal
right.superior.parietal
right.superior.temporal
right.supramarginal
right.transverse.temporal
right.insula
mean.cort.thickness

### Sheet: DTI_parameters
Supplementary Table 1: ID of imaging traits used in phenotypic and genetic association analyses. This sheet shows the DTI parameters.
ID	Meaning
ACR_FA	mean FA of anterior corona radiata
ALIC_FA	mean FA of anterior limb of internal capsule
Average_FA	average FA across all the 21 white matter tracts
BCC_FA	mean FA of body of corpus callosum
CGC_FA	mean FA of cingulum (cingulate gyrus)
CGH_FA	mean FA of cingulum (hippocampus)
CST_FA	mean FA of corticospinal tract
EC_FA	mean FA of external capsule
FX_FA	mean FA of fornix (column and body of fornix)
FXST_FA	mean FA of fornix-stria terminalis
GCC_FA	mean FA of genu of corpus callosum
IFO_FA	mean FA of inferior fronto-occipital fasciculus
PCR_FA	mean FA of posterior corona radiata
PLIC_FA	mean FA of posterior limb of internal capsule
PTR_FA	mean FA of posterior thalamic radiation (include optic radiation)
RLIC_FA	mean FA of retrolenticular part of internal capsule
SCC_FA	mean FA of splenium of corpus callosum
SCR_FA	mean FA of superior corona radiata
SFO_FA	mean FA of sperior fronto-occipital fasciculus (could be a part of anterior internal capsule)
SLF_FA	mean FA of superior longitudinal fasciculus
SS_FA	mean FA of sagittal stratum (include inferior longitidinal fasciculus and inferior fronto-occipital fasciculus)
UNC_FA	mean AD of uncinate fasciculus
ACR_AD	mean AD of anterior corona radiata
ALIC_AD	mean AD of anterior limb of internal capsule
Average_AD	average AD across all the 21 white matter tracts
BCC_AD	mean AD of body of corpus callosum
CGC_AD	mean AD of cingulum (cingulate gyrus)
CGH_AD	mean AD of cingulum (hippocampus)
CST_AD	mean AD of corticospinal tract
EC_AD	mean AD of external capsule
FX_AD	mean AD of fornix (column and body of fornix)
FXST_AD	mean AD of fornix-stria terminalis
GCC_AD	mean AD of genu of corpus callosum
IFO_AD	mean AD of inferior fronto-occipital fasciculus
PCR_AD	mean AD of posterior corona radiata
PLIC_AD	mean AD of posterior limb of internal capsule
PTR_AD	mean AD of posterior thalamic radiation (include optic radiation)
RLIC_AD	mean AD of retrolenticular part of internal capsule
SCC_AD	mean AD of splenium of corpus callosum
SCR_AD	mean AD of superior corona radiata
SFO_AD	mean AD of sperior fronto-occipital fasciculus (could be a part of anterior internal capsule)
SLF_AD	mean AD of superior longitudinal fasciculus
SS_AD	mean AD of sagittal stratum (include inferior longitidinal fasciculus and inferior fronto-occipital fasciculus)
UNC_AD	mean AD of uncinate fasciculus
ACR_MD	mean MD of anterior corona radiata
ALIC_MD	mean MD of anterior limb of internal capsule
Average_MD	average MD across all the 21 white matter tracts
BCC_MD	mean MD of body of corpus callosum
CGC_MD	mean MD of cingulum (cingulate gyrus)
CGH_MD	mean MD of cingulum (hippocampus)
CST_MD	mean MD of corticospinal tract
EC_MD	mean MD of external capsule
FX_MD	mean MD of fornix (column and body of fornix)
FXST_MD	mean MD of fornix-stria terminalis
GCC_MD	mean MD of genu of corpus callosum
IFO_MD	mean MD of inferior fronto-occipital fasciculus
PCR_MD	mean MD of posterior corona radiata
PLIC_MD	mean MD of posterior limb of internal capsule
PTR_MD	mean MD of posterior thalamic radiation (include optic radiation)
RLIC_MD	mean MD of retrolenticular part of internal capsule
SCC_MD	mean MD of splenium of corpus callosum
SCR_MD	mean MD of superior corona radiata
SFO_MD	mean MD of sperior fronto-occipital fasciculus (could be a part of anterior internal capsule)
SLF_MD	mean MD of superior longitudinal fasciculus
SS_MD	mean MD of sagittal stratum (include inferior longitidinal fasciculus and inferior fronto-occipital fasciculus)
UNC_MD	mean MD of uncinate fasciculus
ACR_MO	mean MO of anterior corona radiata
ALIC_MO	mean MO of anterior limb of internal capsule
Average_MO	average MO across all the 21 white matter tracts
BCC_MO	mean MO of body of corpus callosum
CGC_MO	mean MO of cingulum (cingulate gyrus)
CGH_MO	mean MO of cingulum (hippocampus)
CST_MO	mean MO of corticospinal tract
EC_MO	mean MO of external capsule
FX_MO	mean MO of fornix (column and body of fornix)
FXST_MO	mean MO of fornix-stria terminalis
GCC_MO	mean MO of genu of corpus callosum
IFO_MO	mean MO of inferior fronto-occipital fasciculus
PCR_MO	mean MO of posterior corona radiata
PLIC_MO	mean MO of posterior limb of internal capsule
PTR_MO	mean MO of posterior thalamic radiation (include optic radiation)
RLIC_MO	mean MO of retrolenticular part of internal capsule
SCC_MO	mean MO of splenium of corpus callosum
SCR_MO	mean MO of superior corona radiata
SFO_MO	mean MO of sperior fronto-occipital fasciculus (could be a part of anterior internal capsule)
SLF_MO	mean MO of superior longitudinal fasciculus
SS_MO	mean MO of sagittal stratum (include inferior longitidinal fasciculus and inferior fronto-occipital fasciculus)
UNC_MO	mean MO of uncinate fasciculus
ACR_RD	mean RD of anterior corona radiata
ALIC_RD	mean RD of anterior limb of internal capsule
Average_RD	average MO across all the 21 white matter tracts
BCC_RD	mean RD of body of corpus callosum
CGC_RD	mean RD of cingulum (cingulate gyrus)
CGH_RD	mean RD of cingulum (hippocampus)
CST_RD	mean RD of corticospinal tract
EC_RD	mean RD of external capsule
FX_RD	mean RD of fornix (column and body of fornix)
FXST_RD	mean RD of fornix-stria terminalis
GCC_RD	mean RD of genu of corpus callosum
IFO_RD	mean RD of inferior fronto-occipital fasciculus
PCR_RD	mean RD of posterior corona radiata
PLIC_RD	mean RD of posterior limb of internal capsule
PTR_RD	mean RD of posterior thalamic radiation (include optic radiation)
RLIC_RD	mean RD of retrolenticular part of internal capsule
SCC_RD	mean RD of splenium of corpus callosum
SCR_RD	mean RD of superior corona radiata
SFO_RD	mean RD of sperior fronto-occipital fasciculus (could be a part of anterior internal capsule)
SLF_RD	mean RD of superior longitudinal fasciculus
SS_RD	mean RD of sagittal stratum (include inferior longitidinal fasciculus and inferior fronto-occipital fasciculus)
UNC_RD	mean RD of uncinate fasciculus

### Sheet: Resting_fMRI
Supplementary Table 1: ID of imaging traits used in phenotypic and genetic association analyses. This sheet shows the resting fMRI traits.
ID
Visual1<=>Visual1
Visual1<=>Visual2
Visual1<=>Somatomotor
Visual1<=>Cingulo-Opercular
Visual1<=>Dorsal-Attention
Visual1<=>Language
Visual1<=>Frontoparietal
Visual1<=>Auditory
Visual1<=>Default
Visual1<=>Posterior-Multimodal
Visual1<=>Ventral-Multimodal
Visual1<=>Orbito-Affective
Visual2<=>Visual2
Visual2<=>Somatomotor
Visual2<=>Cingulo-Opercular
Visual2<=>Dorsal-Attention
Visual2<=>Language
Visual2<=>Frontoparietal
Visual2<=>Auditory
Visual2<=>Default
Visual2<=>Posterior-Multimodal
Visual2<=>Ventral-Multimodal
Visual2<=>Orbito-Affective
Somatomotor<=>Somatomotor
Somatomotor<=>Cingulo-Opercular
Somatomotor<=>Dorsal-Attention
Somatomotor<=>Language
Somatomotor<=>Frontoparietal
Somatomotor<=>Auditory
Somatomotor<=>Default
Somatomotor<=>Posterior-Multimodal
Somatomotor<=>Ventral-Multimodal
Somatomotor<=>Orbito-Affective
Cingulo-Opercular<=>Cingulo-Opercular
Cingulo-Opercular<=>Dorsal-Attention
Cingulo-Opercular<=>Language
Cingulo-Opercular<=>Frontoparietal
Cingulo-Opercular<=>Auditory
Cingulo-Opercular<=>Default
Cingulo-Opercular<=>Posterior-Multimodal
Cingulo-Opercular<=>Ventral-Multimodal
Cingulo-Opercular<=>Orbito-Affective
Dorsal-Attention<=>Dorsal-Attention
Dorsal-Attention<=>Language
Dorsal-Attention<=>Frontoparietal
Dorsal-Attention<=>Auditory
Dorsal-Attention<=>Default
Dorsal-Attention<=>Posterior-Multimodal
Dorsal-Attention<=>Ventral-Multimodal
Dorsal-Attention<=>Orbito-Affective
Language<=>Language
Language<=>Frontoparietal
Language<=>Auditory
Language<=>Default
Language<=>Posterior-Multimodal
Language<=>Ventral-Multimodal
Language<=>Orbito-Affective
Frontoparietal<=>Frontoparietal
Frontoparietal<=>Auditory
Frontoparietal<=>Default
Frontoparietal<=>Posterior-Multimodal
Frontoparietal<=>Ventral-Multimodal
Frontoparietal<=>Orbito-Affective
Auditory<=>Auditory
Auditory<=>Default
Auditory<=>Posterior-Multimodal
Auditory<=>Ventral-Multimodal
Auditory<=>Orbito-Affective
Default<=>Default
Posterior-Multimodal<=>Default
Default<=>Ventral-Multimodal
Default<=>Orbito-Affective
Posterior-Multimodal<=>Posterior-Multimodal
Posterior-Multimodal<=>Ventral-Multimodal
Posterior-Multimodal<=>Orbito-Affective
Ventral-Multimodal<=>Ventral-Multimodal
Orbito-Affective<=>Ventral-Multimodal
Orbito-Affective<=>Orbito-Affective
Visual1
Visual2
Somatomotor
Cingulo-Opercular
Dorsal-Attention
Language
Frontoparietal
Auditory
Default
Posterior-Multimodal
Ventral-Multimodal
Orbito-Affective

### Sheet: Task_fMRI
Supplementary Table 1: ID of imaging traits used in phenotypic and genetic association analyses. This sheet shows the task fMRI traits.
ID
Visual1<=>Visual1
Visual1<=>Visual2
Visual1<=>Somatomotor
Visual1<=>Cingulo-Opercular
Visual1<=>Dorsal-Attention
Visual1<=>Language
Visual1<=>Frontoparietal
Visual1<=>Auditory
Visual1<=>Default
Visual1<=>Posterior-Multimodal
Visual1<=>Ventral-Multimodal
Visual1<=>Orbito-Affective
Visual2<=>Visual2
Visual2<=>Somatomotor
Visual2<=>Cingulo-Opercular
Visual2<=>Dorsal-Attention
Visual2<=>Language
Visual2<=>Frontoparietal
Visual2<=>Auditory
Visual2<=>Default
Visual2<=>Posterior-Multimodal
Visual2<=>Ventral-Multimodal
Visual2<=>Orbito-Affective
Somatomotor<=>Somatomotor
Somatomotor<=>Cingulo-Opercular
Somatomotor<=>Dorsal-Attention
Somatomotor<=>Language
Somatomotor<=>Frontoparietal
Somatomotor<=>Auditory
Somatomotor<=>Default
Somatomotor<=>Posterior-Multimodal
Somatomotor<=>Ventral-Multimodal
Somatomotor<=>Orbito-Affective
Cingulo-Opercular<=>Cingulo-Opercular
Cingulo-Opercular<=>Dorsal-Attention
Cingulo-Opercular<=>Language
Cingulo-Opercular<=>Frontoparietal
Cingulo-Opercular<=>Auditory
Cingulo-Opercular<=>Default
Cingulo-Opercular<=>Posterior-Multimodal
Cingulo-Opercular<=>Ventral-Multimodal
Cingulo-Opercular<=>Orbito-Affective
Dorsal-Attention<=>Dorsal-Attention
Dorsal-Attention<=>Language
Dorsal-Attention<=>Frontoparietal
Dorsal-Attention<=>Auditory
Dorsal-Attention<=>Default
Dorsal-Attention<=>Posterior-Multimodal
Dorsal-Attention<=>Ventral-Multimodal
Dorsal-Attention<=>Orbito-Affective
Language<=>Language
Language<=>Frontoparietal
Language<=>Auditory
Language<=>Default
Language<=>Posterior-Multimodal
Language<=>Ventral-Multimodal
Language<=>Orbito-Affective
Frontoparietal<=>Frontoparietal
Frontoparietal<=>Auditory
Frontoparietal<=>Default
Frontoparietal<=>Posterior-Multimodal
Frontoparietal<=>Ventral-Multimodal
Frontoparietal<=>Orbito-Affective
Auditory<=>Auditory
Auditory<=>Default
Auditory<=>Posterior-Multimodal
Auditory<=>Ventral-Multimodal
Auditory<=>Orbito-Affective
Default<=>Default
Posterior-Multimodal<=>Default
Default<=>Ventral-Multimodal
Default<=>Orbito-Affective
Posterior-Multimodal<=>Posterior-Multimodal
Posterior-Multimodal<=>Ventral-Multimodal
Posterior-Multimodal<=>Orbito-Affective
Ventral-Multimodal<=>Ventral-Multimodal
Orbito-Affective<=>Ventral-Multimodal
Orbito-Affective<=>Orbito-Affective
Visual1
Visual2
Somatomotor
Cingulo-Opercular
Dorsal-Attention
Language
Frontoparietal
Auditory
Default
Posterior-Multimodal
Ventral-Multimodal
Orbito-Affective

### Sheet: CMR_traits
Supplementary Table 1: ID of imaging traits used in phenotypic and genetic association analyses. This sheet shows the heart imaging traits.
ID	Full_Name	Category
LVEDV	left ventricular end-diastolic volume	left ventricle
LVESV	left ventricular end-systolic volume	left ventricle
LVSV	left ventricular stroke volume	left ventricle
LVEF	left ventricular ejection fraction	left ventricle
LVCO	left ventricular cardiac output	left ventricle
LVM	left ventricular myocardial mass	left ventricle
RVEDV	right ventricular end-diastolic volume	right ventricle
RVESV	right ventricular end-systolic volume	right ventricle
RVSV	right ventricular stroke volume	right ventricle
RVEF	right ventricular ejection fraction	right ventricle
WT_AHA_1	regional myocardial-wall thickness at end-diastole	left ventricle
WT_AHA_2	regional myocardial-wall thickness at end-diastole	left ventricle
WT_AHA_3	regional myocardial-wall thickness at end-diastole	left ventricle
WT_AHA_4	regional myocardial-wall thickness at end-diastole	left ventricle
WT_AHA_5	regional myocardial-wall thickness at end-diastole	left ventricle
WT_AHA_6	regional myocardial-wall thickness at end-diastole	left ventricle
WT_AHA_7	regional myocardial-wall thickness at end-diastole	left ventricle
WT_AHA_8	regional myocardial-wall thickness at end-diastole	left ventricle
WT_AHA_9	regional myocardial-wall thickness at end-diastole	left ventricle
WT_AHA_10	regional myocardial-wall thickness at end-diastole	left ventricle
WT_AHA_11	regional myocardial-wall thickness at end-diastole	left ventricle
WT_AHA_12	regional myocardial-wall thickness at end-diastole	left ventricle
WT_AHA_13	regional myocardial-wall thickness at end-diastole	left ventricle
WT_AHA_14	regional myocardial-wall thickness at end-diastole	left ventricle
WT_AHA_15	regional myocardial-wall thickness at end-diastole	left ventricle
WT_AHA_16	regional myocardial-wall thickness at end-diastole	left ventricle
WT_global	global myocardial-wall thickness at end-diastole	left ventricle
LAV_max	left atrium maximum volume	left atrium
LAV_min	left atrium minimum volume	left atrium
LASV	left atrium stroke volume	left atrium
LAEF	left atrium ejection fraction	left atrium
RAV_max	right atrium maximum volume	right atrium
RAV_min	right atrium minimum volume	right atrium
RASV	right atrium stroke volume	right atrium
RAEF	right atrium ejection fraction	right atrium
AAo_max_area	ascending aorta maximum area	ascending aorta
AAo_min_area	ascending aorta minimum area	ascending aorta
AAo_aortic_distensibility	ascending aorta distensibility	ascending aorta
DAo_max_area	descending aorta maximum area	descending aorta
DAo_min_area	descending aorta minimum area	descending aorta
DAo_aortic_distensibility	descending aorta distensibility	descending aorta
Ell_1	regional longitudinal strain	left ventricle
Ell_2	regional longitudinal strain	left ventricle
Ell_3	regional longitudinal strain	left ventricle
Ell_4	regional longitudinal strain	left ventricle
Ell_5	regional longitudinal strain	left ventricle
Ell_6	regional longitudinal strain	left ventricle
Ell_global	global longitudinal strain	left ventricle
Ecc_AHA_1	regional peak circumferential strain	left ventricle
Ecc_AHA_2	regional peak circumferential strain	left ventricle
Ecc_AHA_3	regional peak circumferential strain	left ventricle
Ecc_AHA_4	regional peak circumferential strain	left ventricle
Ecc_AHA_5	regional peak circumferential strain	left ventricle
Ecc_AHA_6	regional peak circumferential strain	left ventricle
Ecc_AHA_7	regional peak circumferential strain	left ventricle
Ecc_AHA_8	regional peak circumferential strain	left ventricle
Ecc_AHA_9	regional peak circumferential strain	left ventricle
Ecc_AHA_10	regional peak circumferential strain	left ventricle
Ecc_AHA_11	regional peak circumferential strain	left ventricle
Ecc_AHA_12	regional peak circumferential strain	left ventricle
Ecc_AHA_13	regional peak circumferential strain	left ventricle
Ecc_AHA_14	regional peak circumferential strain	left ventricle
Ecc_AHA_15	regional peak circumferential strain	left ventricle
Ecc_AHA_16	regional peak circumferential strain	left ventricle
Ecc_global	global peak circumferential strain	left ventricle
Err_AHA_1	regional radial strain	left ventricle
Err_AHA_2	regional radial strain	left ventricle
Err_AHA_3	regional radial strain	left ventricle
Err_AHA_4	regional radial strain	left ventricle
Err_AHA_5	regional radial strain	left ventricle
Err_AHA_6	regional radial strain	left ventricle
Err_AHA_7	regional radial strain	left ventricle
Err_AHA_8	regional radial strain	left ventricle
Err_AHA_9	regional radial strain	left ventricle
Err_AHA_10	regional radial strain	left ventricle
Err_AHA_11	regional radial strain	left ventricle
Err_AHA_12	regional radial strain	left ventricle
Err_AHA_13	regional radial strain	left ventricle
Err_AHA_14	regional radial strain	left ventricle
Err_AHA_15	regional radial strain	left ventricle
Err_AHA_16	regional radial strain	left ventricle
Err_global	global radial strain	left ventricle

### Sheet: Derived_OCT_measures
Supplementary Table 1: ID of imaging traits used in phenotypic and genetic association analyses. This sheet shows derived OCT measures.
ID	Full_Name
ELM_ISOS_thickness_left	Average thickness measured between the external limiting membrane (ELM) to the inner and outer photoreceptor segments (ISOS) across all subfields in the left eye
ELM_ISOS_thickness_right	Average thickness measured between the external limiting membrane (ELM) to the inner and outer photoreceptor segments (ISOS) across all subfields in the right eye
INL_ELM_thickness_left	Average thickness measured between the inner nuclear layer (INL) to the external limiting membrane (ELM) across all subfields in the left eye
INL_ELM_thickness_right	Average thickness measured between the inner nuclear layer (INL) to the external limiting membrane (ELM) across all subfields in the right eye
INL_RPE_thickness_left	Average thickness measured between the inner nuclear layer (INL) to the retinal pigment epithelium (RPE) across all subfields in the left eye
INL_RPE_thickness_right	Average thickness measured between the inner nuclear layer (INL) to the retinal pigment epithelium (RPE) across all subfields in the right eye
ISOS_RPE_thickness_left	Average thickness measured between the inner and outer photoreceptor segments (ISOS) to the retinal pigment epithelium (RPE) across all subfields in the left eye
ISOS_RPE_thickness_right	Average thickness measured between the inner and outer photoreceptor segments (ISOS) to the retinal pigment epithelium (RPE) across all subfields in the right eye
GCIPL_thickness_left	Average ganglion cell-inner plexiform layer (GCIPL) thickness across all subfields in the left eye
GCIPL_thickness_right	Average ganglion cell-inner plexiform layer (GCIPL) thickness across all subfields in the right eye
INL_thickness_left	Average inner nuclear layer (INL) thickness across all subfields in the left eye
INL_thickness_right	Average inner nuclear layer (INL) thickness across all subfields in the right eye
RNFL_thickness_left	Average retinal nerve fibre layer (RNFL) thickness across all subfields in the left eye
RNFL_thickness_right	Average retinal nerve fibre layer (RNFL) thickness across all subfields in the right eye
Disc_diameter_trans_left	Disc diameter after inverse rank normal transformation (left)
ELM_ISOS_thickness_central_subfield_left	Average thickness measured between the external limiting membrane (ELM) to the inner and outer photoreceptor segments (ISOS) of the central subfield in the left eye
ELM_ISOS_thickness_central_subfield_right	Average thickness measured between the external limiting membrane (ELM) to the inner and outer photoreceptor segments (ISOS) of the central subfield in the right eye
ELM_ISOS_thickness_inner_subfield_left	Average thickness measured between the external limiting membrane (ELM) to the inner and outer photoreceptor segments (ISOS) of the inner subfield in the left eye
ELM_ISOS_thickness_inner_subfield_right	Average thickness measured between the external limiting membrane (ELM) to the inner and outer photoreceptor segments (ISOS) of the inner subfield in the right eye
ELM_ISOS_thickness_outer_subfield_left	Average thickness measured between the external limiting membrane (ELM) to the inner and outer photoreceptor segments (ISOS) of the outer subfield in the left eye
ELM_ISOS_thickness_outer_subfield_right	Average thickness measured between the external limiting membrane (ELM) to the inner and outer photoreceptor segments (ISOS) of the outer subfield in the right eye
INL_ELM_thickness_central_subfield_left	Average thickness measured between the inner nuclear layer (INL) to the external limiting membrane (ELM) of the central subfield in the left eye
INL_ELM_thickness_central_subfield_right	Average thickness measured between the inner nuclear layer (INL) to the external limiting membrane (ELM) of the central subfield in the right eye
INL_ELM_thickness_inner_subfield_left	Average thickness measured between the inner nuclear layer (INL) to the external limiting membrane (ELM) of the inner subfield in the left eye
INL_ELM_thickness_inner_subfield_right	Average thickness measured between the inner nuclear layer (INL) to the external limiting membrane (ELM) of the inner subfield in the right eye
INL_ELM_thickness_outer_subfield_left	Average thickness measured between the inner nuclear layer (INL) to the external limiting membrane (ELM) of the outer subfield in the left eye
INL_ELM_thickness_outer_subfield_right	Average thickness measured between the inner nuclear layer (INL) to the external limiting membrane (ELM) of the outer subfield in the right eye
INL_RPE_thickness_central_subfield_left	Average thickness measured between the inner nuclear layer (INL) to the retinal pigment epithelium (RPE) of the central subfield in the left eye
INL_RPE_thickness_central_subfield_right	Average thickness measured between the inner nuclear layer (INL) to the retinal pigment epithelium (RPE) of the central subfield in the right eye
INL_RPE_thickness_inner_subfield_left	Average thickness measured between the inner nuclear layer (INL) to the retinal pigment epithelium (RPE) of the inner subfield in the left eye
INL_RPE_thickness_inner_subfield_right	Average thickness measured between the inner nuclear layer (INL) to the retinal pigment epithelium (RPE) of the inner subfield in the right eye
INL_RPE_thickness_outer_subfield_left	Average thickness measured between the inner nuclear layer (INL) to the retinal pigment epithelium (RPE) of the outer subfield in the left eye
INL_RPE_thickness_outer_subfield_right	Average thickness measured between the inner nuclear layer (INL) to the retinal pigment epithelium (RPE) of the outer subfield in the right eye
ISOS_RPE_thickness_central_subfield_left	Average thickness measured between the inner and outer photoreceptor segments (ISOS) to the retinal pigment epithelium (RPE) of the central subfield in the left eye
ISOS_RPE_thickness_central_subfield_right	Average thickness measured between the inner and outer photoreceptor segments (ISOS) to the retinal pigment epithelium (RPE) of the central subfield in the right eye
ISOS_RPE_thickness_inner_subfield_left	Average thickness measured between the inner and outer photoreceptor segments (ISOS) to the retinal pigment epithelium (RPE) of the inner subfield in the left eye
ISOS_RPE_thickness_inner_subfield_right	Average thickness measured between the inner and outer photoreceptor segments (ISOS) to the retinal pigment epithelium (RPE) of the inner subfield in the right eye
ISOS_RPE_thickness_outer_subfield_left	Average thickness measured between the inner and outer photoreceptor segments (ISOS) to the retinal pigment epithelium (RPE) of the outer subfield in the left eye
ISOS_RPE_thickness_outer_subfield_right	Average thickness measured between the inner and outer photoreceptor segments (ISOS) to the retinal pigment epithelium (RPE) of the outer subfield in the right eye
mean_of_vertical_disc_diameter_left	Mean of vertical disc diameter (left)
overall_average_retinal_pigment_epithelium_thickness_left	Overall average retinal pigment epithelium thickness measured from the retinal pigment epithelium to the Bruch's membrane in the left eye
overall_average_retinal_pigment_epithelium_thickness_right	Overall average retinal pigment epithelium thickness measured from the retinal pigment epithelium to the Bruch's membrane in the right eye
overall_macular_thickness_left	Overall macular thickness measured from the inner limiting membrane to the retinal pigment epithelium at all subfields in the left eye
overall_macular_thickness_right	Overall macular thickness measured from the inner limiting membrane to the retinal pigment epithelium at all subfields in the right eye
VCDR_left	Vertical cup to disc ratio (VCDR) (left)
VCDR_regressed_left	Values regressed on disc diameter and inverse rank transformation applied

### Sheet: Abdominal_traits
Supplementary Table 1: ID of imaging traits used in phenotypic and genetic association analyses. This sheet shows abdominal MRI traits.
ID
Kidney_distance_21163
Kidney_parenchyma_left_21161
Kidney_parenchyma_right_21162
Kidney_parenchyma_total_21160
Proton_density_fat_fraction_40061
Liver_iron_corrected_T1_40062
Liver_iron_40060
tenP_liver_PDFF_22436
Abdominal_fat_ratio_22434
Anterior_thigh_muscle_fat_infiltration_MFI_left_24353
Anterior_thigh_muscle_fat_infiltration_MFI_right_24354
FR_liver_PDFF_mean_24352
Muscle_fat_infiltration_22435
Posterior_thigh_muscle_fat_infiltration_MFI_left_23355
Posterior_thigh_muscle_fat_infiltration_MFI_right_23356
Total_abdominal_adipose_tissue_index_22432
Weight_to_muscle_ratio_22433
Total_trunk_fat_volume_22410
Total_adipose_tissue_volume_22415
Total_lean_tissue_volume_22416
Abdominal_subcutaneous_adipose_tissue_volume_ASAT_22408
Visceral_adipose_tissue_volume_VAT_22407
Total_thigh_fat_free_muscle_volume_22409
Anterior_thigh_fat_free_muscle_volume_left_22405
Anterior_thigh_fat_free_muscle_volume_right_22403
Posterior_thigh_fat_free_muscle_volume_left_22406
Posterior_thigh_fat_free_muscle_volume_right_22404
Liver_PDFF_fat_fraction_gradient_echo_21092
Liver_iron_Fe_gradient_echo_21093
Lung_volume_21084
Liver_volume_21080
Liver_PDFF_fat_fraction_21088
Liver_iron_21089
Pancreas_volume_21087
Pancreas_PDFF_fat_fraction_21090
Pancreas_iron_21091
Spleen_volume_21083
Left_kidney_volume_21081
Right_kidney_volume_21082
Subcutaneous_fat_volume_21086
Visceral_fat_volume_21085
