## Supplementary material for "The role of sleep in the human brain and body: insights from multi-organ imaging genetics": supp_table: Supplementary_Table_3.xlsx

### Sheet: Sheet1
Supplementary Table 3: Sleep GWAS summary statistics used in the genetic correlation analysis.
Sleep_trait	Title	PMID
Sleep duration	GWAS identifies 14 loci for device-measured physical activity and sleep duration.	30531941
Sleep duration	Genome-wide association study identifies genetic loci for self-reported habitual sleep duration supported by accelerometer-derived estimates.	30846698
Sleep duration	A global overview of pleiotropy and genetic architecture in complex traits.	31427789
Sleep duration	Genome-wide analysis of insomnia in 1,331,010 individuals identifies new risk loci and functional pathways.	30804565
Sleep duration	Genome-Wide Association Analyses in 128,266 Individuals Identifies New Morningness and Sleep Duration Loci.	27494321
Sleep duration	Genetic studies of accelerometer-based sleep measures yield new insights into human sleep behaviour.	30952852
Long sleep duration	Genome-Wide Association Analyses in 128,266 Individuals Identifies New Morningness and Sleep Duration Loci.	27494321
Long sleep duration	Genome-wide association study identifies genetic loci for self-reported habitual sleep duration supported by accelerometer-derived estimates.	30846698
Short sleep duration	Genome-Wide Association Analyses in 128,266 Individuals Identifies New Morningness and Sleep Duration Loci.	27494321
Short sleep duration	Genome-wide association study identifies genetic loci for self-reported habitual sleep duration supported by accelerometer-derived estimates.	30846698
Ease of getting up in the morning	A global overview of pleiotropy and genetic architecture in complex traits.	31427789
Ease of getting up in the morning	Genome-wide analysis of insomnia in 1,331,010 individuals identifies new risk loci and functional pathways.	30804565
Chronotype	Genome-wide association analyses of chronotype in 697,828 individuals provides insights into circadian rhythms.	30696823
Chronotype	Genome-wide association analyses of chronotype in 697,828 individuals provides insights into circadian rhythms.	30696823
Chronotype	Genome-Wide Association Analyses in 128,266 Individuals Identifies New Morningness and Sleep Duration Loci.	27494321
Chronotype	Mixed-model association for biobank-scale datasets.	29892013
Chronotype	Genome-wide analysis of insomnia in 1,331,010 individuals identifies new risk loci and functional pathways.	30804565
Chronotype	A global overview of pleiotropy and genetic architecture in complex traits.	31427789
Nap during day	Genome-wide analysis of insomnia in 1,331,010 individuals identifies new risk loci and functional pathways.	30804565
Nap during day	Genetic determinants of daytime napping and effects on cardiometabolic health.	33568662
Insomnia	A global overview of pleiotropy and genetic architecture in complex traits.	31427789
Insomnia	Genome-wide analysis of insomnia in 1,331,010 individuals identifies new risk loci and functional pathways.	30804565
Insomnia	Genome-wide association analysis of insomnia complaints identifies risk genes and genetic overlap with psychiatric and metabolic traits.	28604731
Insomnia	Genome-wide meta-analysis of insomnia prioritizes genes associated with metabolic and psychiatric pathways.	35835914
Insomnia	Biological and clinical insights from genetics of insomnia symptoms.	30804566
Narcolepsy	A global overview of pleiotropy and genetic architecture in complex traits.	31427789
Narcolepsy	Genome-wide association analysis of self-reported daytime sleepiness identifies 42 loci that suggest biological subtypes.	31409809
Narcolepsy (BMI adjusted)	Genome-wide association analysis of self-reported daytime sleepiness identifies 42 loci that suggest biological subtypes.	31409809
Narcolepsy	Genome-wide analysis of insomnia in 1,331,010 individuals identifies new risk loci and functional pathways.	30804565
Snoring	A global overview of pleiotropy and genetic architecture in complex traits.	31427789
Snoring	Insights into the aetiology of snoring from observational and genetic investigations in the UK Biobank.	32060260
Snoring (BMI adjusted)	Insights into the aetiology of snoring from observational and genetic investigations in the UK Biobank.	32060260
Snoring	A generalized linear mixed model association tool for biobank-scale data.	34737426
Snoring	Genome-wide analysis of insomnia in 1,331,010 individuals identifies new risk loci and functional pathways.	30804565
