## Supplementary material for "The role of sleep in the human brain and body: insights from multi-organ imaging genetics": supp_table: Supplementary_Table_6.xlsx

### Sheet: Sheet1
Supplementary Table 6: Summary of the shared genetic effects between multi-organ imaging traits and sleep conditions.
Region	Sleep_trait	Sleep_index_variant	Imaging_trait	Imaging_trait_category	Imaging_trait_index_variant	Colocalization_test_sleep_trait	Colocalization_test_imaging_trait	Colocalization_test_PPH4	Brain_eQTL_variant	Brain_eQTL_gene
1p13.2	Chronotype	rs6537747, rs6690292	ISOS_RPE_thickness_central_subfield_left, ISOS_RPE_thickness_central_subfield_right, ISOS_RPE_thickness_inner_subfield_left, ISOS_RPE_thickness_inner_subfield_right, ISOS_RPE_thickness_outer_subfield_left, ISOS_RPE_thickness_outer_subfield_right, ISOS_RPE_thickness_left, ISOS_RPE_thickness_right	Derived OCT measures	1:113074602_GTTTTTGT_G, rs12125361, rs35314288, rs7519368, rs6668533	Chronotype	ISOS_RPE_thickness_central_subfield_left	0.784	rs6537747	CAPZA1
1p34.3	Snoring	rs80093081	left.middle.temporal	Cortical thickness	rs613511	Snoring	left.middle.temporal	0.754	NA	NA
1q21.2	Chronotype	rs10157197, rs9436116	right.precentral	Cortical thickness	rs71578488	Chronotype	right.precentral	0.00329	NA	NA
1q25.2	Chronotype	rs13306728, rs975025	SCC_AD	DTI parameters	rs755699529	Chronotype	SCC_AD	0.976	NA	NA
2p11.2	Ease of getting up in the morning	rs1606803	Brain.stem	Regional brain volumes	rs62157778	Ease of getting up in the morning	Brain.stem	0.983	NA	NA
2p11.2	Chronotype	rs11681299	Brain.stem	Regional brain volumes	rs62157778	NA	NA	NA	rs11681299	EIF2AK3
2p16.1	Insomnia	rs12713372	Frontoparietal<=>Posterior-Multimodal	Resting fMRI	rs3771221	Insomnia	Frontoparietal<=>Posterior-Multimodal	0.00128	NA	NA
2p16.1	Daytime nap	rs1518394	Frontoparietal<=>Posterior-Multimodal	Resting fMRI	rs2717041	NA	NA	NA	NA	NA
2q14.1	Insomnia	rs62158170, rs62158206	Visual1<=>Cingulo-Opercular, Visual2<=>Somatomotor, Visual1<=>Auditory, Visual2<=>Auditory, Visual2<=>Cingulo-Opercular, Somatomotor<=>Somatomotor, Somatomotor<=>Cingulo-Opercular, Somatomotor<=>Dorsal-Attention, Somatomotor<=>Auditory, Somatomotor<=>Posterior-Multimodal, Cingulo-Opercular<=>Cingulo-Opercular, Cingulo-Opercular<=>Frontoparietal, Cingulo-Opercular<=>Auditory, Somatomotor<=>Languag…	Resting fMRI	rs56093896, rs62158169, rs62158166, rs62158206, rs2863957, rs1964463, rs7556815, rs62158170, rs6737318, rs62158161, rs199993536, rs62158213, rs60873293, rs12616641, rs62158211	NA	NA	NA	NA	NA
2q14.1	Sleep duration	rs1823125, rs2863957, rs62158170, rs62158206, rs62158211, rs6737318, rs7556815	Visual1<=>Cingulo-Opercular, Visual2<=>Somatomotor, Visual1<=>Auditory, Visual2<=>Auditory, Visual2<=>Cingulo-Opercular, Somatomotor<=>Somatomotor, Somatomotor<=>Cingulo-Opercular, Somatomotor<=>Dorsal-Attention, Somatomotor<=>Auditory, Somatomotor<=>Posterior-Multimodal, Cingulo-Opercular<=>Cingulo-Opercular, Cingulo-Opercular<=>Frontoparietal, Cingulo-Opercular<=>Auditory, Somatomotor<=>Languag…	Resting fMRI	rs56093896, rs62158169, rs62158166, rs62158206, rs2863957, rs1964463, rs7556815, rs62158170, rs6737318, rs62158161, rs199993536, rs62158213, rs60873293, rs12616641, rs62158211	Sleep duration	Somatomotor<=>Auditory	0.991	rs62158211	PAX8
2q24.3	Daytime nap	rs35144585	INL_ELM_thickness_outer_subfield_left, INL_RPE_thickness_outer_subfield_left, INL_RPE_thickness_outer_subfield_right, INL_RPE_thickness_left, INL_RPE_thickness_right	Derived OCT measures	rs2390669	Daytime nap	INL_ELM_thickness_outer_subfield_left	0.000689	NA	NA
2q33.3	Insomnia	rs55772859, rs9653332	cerebellar.vermal.lobules.VI.VII, cerebellar.vermal.lobules.VIII.X	Regional brain volumes	rs10932180, rs55772859	Insomnia	cerebellar.vermal.lobules.VI.VII	0.00484	NA	NA
3p12.3	Chronotype	rs11709706, rs9876864, rs7429614, rs11924337, rs60194061	CST_MO	DTI parameters	rs10623307	Chronotype	CST_MO	0.14	NA	NA
3p21.31	Insomnia	rs10865954	FXST_FA, FXST_RD	DTI parameters	rs6446218	Insomnia	FXST_FA	0.0105	NA	NA
3p24.2	Insomnia	rs4858708	Disc_diameter_trans_left	Derived OCT measures	rs7640943	Insomnia	Disc_diameter_trans_left	0.00802	NA	NA
3q13.11	Chronotype	rs34967119	left.cuneus	Regional brain volumes	rs9830221	Chronotype	left.cuneus	0.0542	NA	NA
4q24	Sleep duration	rs13109404, rs13107325	white.matter, left.accumbens.area, right.accumbens.area	Regional brain volumes	rs34592089, rs13107325	Sleep duration	left.accumbens.area	0.817	NA	NA
4q24	Sleep duration	rs13107325	left.paracentral, left.posterior.cingulate, left.precentral, left.transverse.temporal, right.cuneus, right.isthmus.cingulate, left.cuneus, right.lateral.occipital, right.lateral.orbitofrontal, right.lingual, right.paracentral, right.pericalcarine, right.transverse.temporal, mean.cort.thickness, left.isthmus.cingulate, left.lateral.occipital	Cortical thickness	rs13107325, rs13135092	Sleep duration	left.paracentral	1	NA	NA
4q24	Sleep duration	rs13109404, rs13107325	Liver_iron_corrected_T1_40062	Abdominal MRI	rs34592089, rs13107325	Sleep duration	Liver_iron_corrected_T1_40062	0.0142	NA	NA
4q24	Insomnia	rs6855246, rs13135092	white.matter, left.accumbens.area, right.accumbens.area	Regional brain volumes	rs6855246, rs13107325	NA	NA	NA	NA	NA
4q24	Insomnia	rs6855246, rs13135092	left.paracentral, left.posterior.cingulate, left.precentral, left.transverse.temporal, right.cuneus, right.isthmus.cingulate, left.cuneus, right.lateral.occipital, right.lateral.orbitofrontal, right.lingual, right.paracentral, right.pericalcarine, right.transverse.temporal, mean.cort.thickness, left.isthmus.cingulate, left.lateral.occipital	Cortical thickness	rs6855246, rs13135092, rs13107325	NA	NA	NA	NA	NA
4q24	Insomnia	rs11097861	Default<=>Default	Resting fMRI	4:105389091_GA_G	Insomnia	Default<=>Default	0.248	NA	NA
4q24	Insomnia	rs6855246, rs13135092	Liver_iron_corrected_T1_40062	Abdominal MRI	rs6855246, rs13107325	NA	NA	NA	NA	NA
5q14.3	Insomnia	rs16903122, rs4916907	left.putamen, right.putamen	Regional brain volumes	rs766417338, rs7726289	NA	NA	NA	NA	NA
5q14.3	Insomnia	rs16903122, rs4916907	INL_thickness_left,INL_thickness_right,INL_ELM_thickness_central_subfield_left,INL_ELM_thickness_left,overall_macular_thickness_left,overall_macular_thickness_right,INL_RPE_thickness_left,INL_RPE_thickness_right	Derived OCT measures	rs357513, 5:87525306_GT_G, 5:87778792_AT_A	NA	NA	NA	NA	NA
5q14.3	Chronotype	rs12657776, rs4269995, rs1367233	left.putamen, right.putamen	Regional brain volumes	rs766417338, rs7726289	Chronotype	left.putamen	0.874	NA	NA
5q14.3	Chronotype	rs10070734, rs12657776, rs1367233, rs304137, rs388340, rs4269995, rs66507804	GCIPL_thickness_right,INL_thickness_left,INL_thickness_right,INL_ELM_thickness_outer_subfield_left,INL_ELM_thickness_outer_subfield_right,INL_RPE_thickness_inner_subfield_left,INL_RPE_thickness_outer_subfield_left,INL_RPE_thickness_outer_subfield_right,INL_ELM_thickness_left,overall_macular_thickness_left,overall_macular_thickness_right,INL_RPE_thickness_left,INL_RPE_thickness_right,GCIPL_thickne…	Derived OCT measures	rs12054920, rs4518438, rs4373304, rs55740951, rs2362111, rs56947091, rs61104616, rs797419, rs357513, 5:87525306_GT_G, 5:87778792_AT_A, rs1062035, rs72781788, rs323741, rs27774	NA	NA	NA	NA	NA
5q14.3	Ease of getting up in the morning	rs12515274	left.putamen, right.putamen	Regional brain volumes	rs766417338, rs7726289	NA	NA	NA	NA	NA
5q14.3	Ease of getting up in the morning	rs12515274	INL_thickness_left,INL_thickness_right,INL_ELM_thickness_central_subfield_left,INL_ELM_thickness_left,overall_macular_thickness_left,overall_macular_thickness_right,INL_RPE_thickness_left,INL_RPE_thickness_right	Derived OCT measures	rs357513, 5:87525306_GT_G, 5:87778792_AT_A	Ease of getting up in the morning	INL_thickness_left	3.79e-06	NA	NA
5q22.2	Daytime nap	rs2099810	left.cerebellum.white.matter	Regional brain volumes	rs62363971	Daytime nap	left.cerebellum.white.matter	0.856	NA	NA
6p21.1	Chronotype	rs2396004	Kidney_parenchyma_total_21160	Abdominal MRI	rs34453672	Chronotype	Kidney_parenchyma_total_21160	0.457	NA	NA
6p22.1	Sleep duration	rs34388845, rs34556183	ACR_FA, PCR_MD, PTR_MD, SCR_MD, SLF_MD, PTR_RD, BCC_FA	DTI parameters	6:28611435_GA_G, rs9766115, 6:28640498_CG_C, rs11966966	Sleep duration	PTR_RD	0.087	NA	NA
6p22.1	Daytime nap	rs11967137	SCC_FA	DTI parameters	rs34477097	NA	NA	NA	NA	NA
6p22.2	Chronotype	rs766406	IFO_MD, RLIC_MD	DTI parameters	rs2393593, rs9366651	Chronotype	RLIC_MD	0.0444	NA	NA
6q14.2	Snoring	rs2207944	INL_thickness_left,INL_thickness_right	Derived OCT measures	rs217343, rs7752421	Snoring	INL_thickness_right	0.883	NA	NA
8p23.1	Chronotype	rs11250098	left.supramarginal	Cortical thickness	rs10481454	Chronotype	left.supramarginal	0.64	NA	NA
8p23.1	Chronotype	rs2953805, rs2979256	IFO_PC1	DTI parameters	rs2953806	Chronotype	IFO_PC1	0.603	NA	NA
8p23.1	Chronotype	rs11250098, rs1478898, rs11992186	AAo_min_area, AAo_max_area, Ecc_AHA_2	Cardiac MRI	rs4314618, rs2244648, rs3789849	Chronotype	Ecc_AHA_2	0.687	NA	NA
8p23.1	Chronotype	rs11250098, rs1478898, rs2979139	INL_thickness_left,INL_thickness_right	Derived OCT measures	rs11783749, rs7464263, rs10097870, rs7833103	Chronotype	INL_thickness_right	0.553	NA	NA
8p23.1	Sleep duration	rs330088	INL_thickness_left	Derived OCT measures	rs200829259	NA	NA	NA	NA	NA
9q22.2	Chronotype	rs10797119, rs3138490	left.amygdala	Regional brain volumes	rs1007966	Chronotype	left.amygdala	0.922	NA	NA
9q22.31	Insomnia	rs10156602, rs10761240	BCC_PC3	DTI parameters	rs10117691	Insomnia	BCC_PC3	0.854	NA	NA
10p12.31	Insomnia	rs12251016	left.lateral.ventricle, right.lateral.ventricle	Regional brain volumes	rs11275375, rs12251016	Insomnia	left.lateral.ventricle	0.682	NA	NA
10p12.31	Insomnia	rs12251016	PLIC_AD, SCR_AD, FX_FA, FX_MD, PCR_MO, PLIC_MO, SCR_MO, PLIC_FA, FX_RD, SCR_FA, FX_AD, PTR_PC2, RLIC_PC2, SCR_PC1	DTI parameters	rs530827289, rs12251016, rs550532200, rs11275375, rs11012732, rs7098100, rs12783517, rs1243179, rs1416901, rs12256551	NA	NA	NA	NA	NA
10p12.31	Sleep duration	rs12246842	FX_MD	DTI parameters	rs12268489	Sleep duration	FX_MD	0.836	NA	NA
10q24.32	Insomnia	rs12411886	right.basal.forebrain	Regional brain volumes	rs77180047	Insomnia	right.basal.forebrain	0.916	NA	NA
11p11.2	Insomnia	rs10838708, rs11605348	WT_AHA_8, WT_global	Cardiac MRI	rs11039348, rs11604825, rs10838708	Insomnia	WT_AHA_8	0.97	NA	NA
11p11.2	Chronotype	rs11039308	WT_AHA_8, WT_global	Cardiac MRI	rs11039348, rs11604825	NA	NA	NA	rs11039308	NDUFS3, FAM180B
11p15.5	Chronotype	rs9795439	white.matter, right.ventral.DC	Regional brain volumes	rs10835060, rs9795439	Chronotype	white.matter	0.997	NA	NA
11p15.5	Chronotype	rs9795439	CGC_MO	DTI parameters	rs9795439	Chronotype	CGC_MO	0.994	NA	NA
11q12.2	Sleep duration	rs174560	right.cerebellum.exterior	Regional brain volumes	rs174560	Sleep duration	right.cerebellum.exterior	0.923	rs174560	FADS3
11q12.2	Daytime nap	rs174541	right.cerebellum.exterior	Regional brain volumes	rs174560	NA	NA	NA	NA	NA
11q13.2	Chronotype	rs662094	Posterior_thigh_muscle_fat_infiltration_MFI_left_23355, Posterior_thigh_muscle_fat_infiltration_MFI_right_23356	Abdominal MRI	rs662094	Chronotype	Posterior_thigh_muscle_fat_infiltration_MFI_left_23355	0.986	NA	NA
11q13.2	Insomnia	rs147899239	ELM_ISOS_thickness_left	Derived OCT measures	rs372990781	Insomnia	ELM_ISOS_thickness_left	0.094	NA	NA
11q14.1	Insomnia	rs667730	left.putamen, right.putamen	Regional brain volumes	rs746502769	Insomnia	right.putamen	0.906	NA	NA
11q14.3	Snoring	rs11018488	RNFL_thickness_left	Derived OCT measures	rs3862367	NA	NA	NA	NA	NA
11q14.3	Insomnia	rs2221119	ISOS_RPE_thickness_inner_subfield_right, ISOS_RPE_thickness_outer_subfield_right, overall_average_retinal_pigment_epithelium_thickness_left, overall_average_retinal_pigment_epithelium_thickness_right, ISOS_RPE_thickness_right	Derived OCT measures	rs633748, rs591849, rs620944, rs621418	Insomnia	overall_average_retinal_pigment_epithelium_thickness_left	0.00308	NA	NA
12p13.33	Chronotype	rs3782860	ISOS_RPE_thickness_central_subfield_left, ISOS_RPE_thickness_central_subfield_right, ISOS_RPE_thickness_inner_subfield_left, ISOS_RPE_thickness_inner_subfield_right, ISOS_RPE_thickness_outer_subfield_left, ISOS_RPE_thickness_outer_subfield_right, ISOS_RPE_thickness_left, ISOS_RPE_thickness_right	Derived OCT measures	rs7969761, rs11613331, rs2080402	Chronotype	ISOS_RPE_thickness_left	0.978	NA	NA
12q14.3	Snoring	rs10878269	right.inferior.parietal, left.hippocampus, right.hippocampus	Regional brain volumes	rs12229918, rs9783497, rs2270547	Snoring	right.hippocampus	1.6e-11	NA	NA
12q14.3	Insomnia	rs61921611	total.brain.Regional brain volumes	Regional brain volumes	rs7966895	NA	NA	NA	NA	NA
12q21.31	Insomnia	rs7486418	VCDR_left, VCDR_regressed_left	Derived OCT measures	rs7977298	Insomnia	VCDR_left	0.293	NA	NA
12q24.13	Chronotype	rs7298532	Spleen_Regional brain volumes_21083	Abdominal MRI	rs11503168	Chronotype	Spleen_Regional brain volumes_21083	0.000425	rs7298532	ACAD10
12q24.31	Insomnia	rs28576953	cerebellar.vermal.lobules.I.V	Regional brain volumes	rs55827423	Insomnia	cerebellar.vermal.lobules.I.V	0.719	NA	NA
14q23.1	Chronotype	rs6573308	INL_thickness_left, INL_thickness_right, ELM_ISOS_thickness_inner_subfield_left, ELM_ISOS_thickness_left, ELM_ISOS_thickness_outer_subfield_left, INL_ELM_thickness_inner_subfield_left, INL_ELM_thickness_inner_subfield_right, ISOS_RPE_thickness_central_subfield_left, ISOS_RPE_thickness_central_subfield_right, ISOS_RPE_thickness_inner_subfield_left, ISOS_RPE_thickness_inner_subfield_right, ISOS_RPE…	Derived OCT measures	rs28711886, rs12883754, rs1555211, rs12436579, rs7155448, rs1254260, rs765853102	Chronotype	INL_thickness_left	0.279	NA	NA
14q24.3	Chronotype	rs72627123, rs4899502, rs4903203	RNFL_thickness_left, RNFL_thickness_right, ELM_ISOS_thickness_inner_subfield_left, ELM_ISOS_thickness_inner_subfield_right, ELM_ISOS_thickness_left, ELM_ISOS_thickness_outer_subfield_left, ELM_ISOS_thickness_outer_subfield_right, INL_ELM_thickness_central_subfield_left, INL_ELM_thickness_central_subfield_right, INL_ELM_thickness_inner_subfield_left, INL_ELM_thickness_inner_subfield_right, INL_ELM…	Derived OCT measures	rs61052738, rs551602396	Chronotype	INL_ELM_thickness_right	0.959	NA	NA
14q32.2	Snoring	rs2664299	left.thalamus.proper, right.thalamus.proper	Regional brain volumes	rs2664299	Snoring	left.thalamus.proper	0.994	NA	NA
15q23	Chronotype	rs8023703	INL_ELM_thickness_outer_subfield_left, INL_RPE_thickness_outer_subfield_left, INL_ELM_thickness_left	Derived OCT measures	rs16956241, rs16956273	Chronotype	INL_RPE_thickness_outer_subfield_left	0.826	rs8023703	SENP8
15q26.1	Insomnia	rs176647, rs176644	PLIC_PC1	DTI parameters	rs150302	Insomnia	PLIC_PC1	0.871	NA	NA
16q12.1	Insomnia	rs1544637	Average_AD	DTI parameters	rs4784296	Insomnia	Average_AD	0.574	NA	NA
16q12.2	Chronotype	rs4784256	Brain.stem	Regional brain volumes	rs9934917	Chronotype	Brain.stem	0.0516	NA	NA
17q21.31	Snoring	rs57222984, rs4792897	right.fusiform, right.isthmus.cingulate, total.brain.Regional brain volumes, right.lingual, left.entorhinal, Brain.stem, X3rd.ventricle, left.accumbens.area, right.pallidum	Regional brain volumes	rs538486513, rs369533348, rs62057121, rs2532395, rs62064389, rs549273578, rs10445367, 17:44299864_AC_A, rs2106786	NA	NA	NA	NA	NA
17q21.31	Snoring	rs57222984	left.lateral.orbitofrontal, left.middle.temporal, right.inferior.temporal, right.lateral.orbitofrontal, left.entorhinal, left.inferior.temporal, left.isthmus.cingulate	Cortical thickness	rs74998289, rs113677423, rs364308, rs2732602, rs406400, rs62061734	NA	NA	NA	NA	NA
17q21.31	Snoring	rs57222984	SFO_AD, SLF_AD, ACR_MD, ALIC_MD, Average_MD, BCC_MD, CGC_MD, EC_MD, GCC_MD, FXST_FA, GCC_FA, SFO_MD, SLF_MD, ACR_RD, ALIC_RD, Average_RD, BCC_RD, CGC_RD, EC_RD, FXST_RD, GCC_RD, SFO_RD, Average_FA, EC_AD, BCC_FA, IFO_AD, EC_PC2, FXST_PC1, IFO_PC5, PCR_PC2	DTI parameters	rs373582551, rs77917260, rs79172804, rs537920412, rs10445367, rs118087478, rs62064364, 17:44270708_AGCGGTGGCG_A, rs2696497, rs391338, rs199632045, rs9891103, rs17665188, rs886249	NA	NA	NA	NA	NA
17q21.31	Snoring	rs57222984	Frontoparietal<=>Frontoparietal	Resting fMRI	rs62062271	NA	NA	NA	NA	NA
17q21.31	Snoring	rs57222984	WT_AHA_9, WT_AHA_10, WT_AHA_11, WT_AHA_12, WT_AHA_13, WT_AHA_14, WT_AHA_16	Cardiac MRI	rs2668724, rs2532330, 17:43975360_ATTACTGTATAAGCTGCTTATAT_A, rs2732685, rs2696532, rs2696519, rs62062271	NA	NA	NA	NA	NA
17q21.31	Snoring	rs57222984	GCIPL_thickness_right, INL_ELM_thickness_central_subfield_left, INL_ELM_thickness_central_subfield_right, INL_ELM_thickness_inner_subfield_left, INL_ELM_thickness_inner_subfield_right, INL_ELM_thickness_outer_subfield_left, INL_ELM_thickness_outer_subfield_right, INL_RPE_thickness_central_subfield_left, INL_RPE_thickness_central_subfield_right, INL_RPE_thickness_inner_subfield_left, INL_RPE_thick…	Derived OCT measures	rs113620380, rs1991556, rs17769552, 17:43798790_TTTC_T, rs62054372, rs62065453, rs62063300, 17:43933190_GTTTTTA_G, rs35524223, rs2732631	NA	NA	NA	NA	NA
17q21.31	Sleep duration	rs1991556, rs62061734, rs17688916	total.brain.Regional brain volumes, right.lingual, left.entorhinal, Brain.stem, X3rd.ventricle, left.accumbens.area, right.pallidum	Regional brain volumes	rs62057121, rs2532395, rs62064389, rs549273578, rs10445367, 17:44299864_AC_A, rs2106786	NA	NA	NA	NA	NA
17q21.31	Sleep duration	rs1991556, rs62061734, rs17688916	left.lateral.orbitofrontal, left.middle.temporal, right.inferior.temporal, right.lateral.orbitofrontal, left.entorhinal, left.inferior.temporal, left.isthmus.cingulate	Cortical thickness	rs74998289, rs113677423, rs364308, rs2732602, rs406400, rs62061734	Sleep duration	left.entorhinal	0.6	NA	NA
17q21.31	Sleep duration	rs1991556, rs62061734, rs17688916	SFO_AD, SLF_AD, ACR_MD, ALIC_MD, Average_MD, BCC_MD, CGC_MD, EC_MD, GCC_MD, FXST_FA, GCC_FA, SCR_MD, SFO_MD, SLF_MD, ACR_RD, ALIC_RD, Average_RD, BCC_RD, CGC_RD, EC_RD, FXST_RD, GCC_RD, SFO_RD, ALIC_FA, Average_FA, EC_AD, BCC_FA, IFO_AD, EC_PC2, FXST_PC1, IFO_PC5, PCR_PC2	DTI parameters	rs373582551, rs77917260, rs79172804, rs537920412, rs2942174, rs118087478, rs62064364, 17:44270708_AGCGGTGGCG_A, rs2696497, rs391338, rs199504, rs199632045, rs9891103, rs17665188, rs886249, rs10445367	NA	NA	NA	NA	NA
17q21.31	Sleep duration	rs1991556, rs62061734, rs17688916	Frontoparietal<=>Frontoparietal	Resting fMRI	rs62062271	Sleep duration	Frontoparietal<=>Frontoparietal	0.365	NA	NA
17q21.31	Sleep duration	rs1991556, rs62061734, rs17688916	WT_AHA_9, WT_AHA_10, WT_AHA_11, WT_AHA_12, WT_AHA_13, WT_AHA_14, WT_AHA_16, WT_global	Cardiac MRI	rs2668724, rs2532330, 17:43975360_ATTACTGTATAAGCTGCTTATAT_A, rs2732685, rs2696532, rs2696519, rs62062271, rs113562005, rs1813014	Sleep duration	WT_AHA_14	0.659	NA	NA
17q21.31	Sleep duration	rs1991556, rs62061734, rs17688916	GCIPL_thickness_right, INL_ELM_thickness_central_subfield_left INL_ELM_thickness_central_subfield_right, INL_ELM_thickness_inner_subfield_left, INL_ELM_thickness_inner_subfield_right, INL_ELM_thickness_outer_subfield_left, INL_ELM_thickness_outer_subfield_right, INL_RPE_thickness_central_subfield_left, INL_RPE_thickness_central_subfield_right, INL_RPE_thickness_inner_subfield_left, INL_RPE_thickn…	Derived OCT measures	rs113620380, rs1991556, rs17769552, 17:43798790_TTTC_T, rs62054372, rs62065453, rs62063300, 17:43933190_GTTTTTA_G, rs35524223, rs2732631	Sleep duration	INL_ELM_thickness_central_subfield_right	0.366	NA	NA
17q21.31	Ease of getting up in the morning	rs12150229	total.brain.Regional brain volumes, right.lingual, left.entorhinal, Brain.stem, X3rd.ventricle, left.accumbens.area, right.pallidum	Regional brain volumes	rs62057121, rs2532395, rs62064389, rs549273578, rs10445367, 17:44299864_AC_A, rs2106786	NA	NA	NA	NA	NA
17q21.31	Ease of getting up in the morning	rs12150229	left.lateral.orbitofrontal, left.middle.temporal, right.inferior.temporal, right.lateral.orbitofrontal, left.entorhinal, left.inferior.temporal, left.isthmus.cingulate	Cortical thickness	rs74998289, rs113677423, rs364308, rs2732602, rs406400, rs62061734	NA	NA	NA	NA	NA
17q21.31	Ease of getting up in the morning	rs12150229	SFO_AD, SLF_AD, ACR_MD, ALIC_MD, Average_MD, BCC_MD, CGC_MD, EC_MD, GCC_MD, FXST_FA, GCC_FA, SCR_MD, SFO_MD, SLF_MD, ACR_RD, ALIC_RD, Average_RD, BCC_RD, CGC_RD, EC_RD, FXST_RD, GCC_RD, SFO_RD, ALIC_FA, Average_FA, EC_AD, BCC_FA, IFO_AD, EC_PC2, FXST_PC1, IFO_PC5, PCR_PC2	DTI parameters	rs373582551, rs77917260, rs79172804, rs537920412, rs10445367, rs118087478, rs62064364, 17:44270708_AGCGGTGGCG_A, rs2696497, rs2942174, rs391338, rs199504, rs199632045, rs9891103, rs17665188, rs886249	Ease of getting up in the morning	FXST_PC1	0.497	NA	NA
17q21.31	Ease of getting up in the morning	rs12150229	Frontoparietal<=>Frontoparietal	Resting fMRI	rs62062271	NA	NA	NA	NA	NA
17q21.31	Ease of getting up in the morning	rs12150229	WT_AHA_9, WT_AHA_10, WT_AHA_11, WT_AHA_12, WT_AHA_13, WT_AHA_14, WT_AHA_16, WT_global	Cardiac MRI	rs2668724, rs2532330, 17:43975360_ATTACTGTATAAGCTGCTTATAT_A, rs2732685, rs2696532, rs2696519, rs62062271, rs113562005	NA	NA	NA	NA	NA
17q21.31	Ease of getting up in the morning	rs12150229	GCIPL_thickness_right, INL_ELM_thickness_central_subfield_left INL_ELM_thickness_central_subfield_right, INL_ELM_thickness_inner_subfield_left, INL_ELM_thickness_inner_subfield_right, INL_ELM_thickness_outer_subfield_left, INL_ELM_thickness_outer_subfield_right, INL_RPE_thickness_central_subfield_left, INL_RPE_thickness_central_subfield_right, INL_RPE_thickness_inner_subfield_left, INL_RPE_thickn…	Derived OCT measures	rs113620380, rs1991556, rs17769552, 17:43798790_TTTC_T, rs62054372, rs62065453, rs62063300, 17:43933190_GTTTTTA_G, rs35524223, rs2732631	NA	NA	NA	NA	NA
17q21.31	Daytime nap	rs117124984, rs385199	total.brain.Regional brain volumes, right.lingual, left.entorhinal, Brain.stem, X3rd.ventricle, left.accumbens.area, right.pallidum	Regional brain volumes	rs62057121, rs2532395, rs62064389, rs549273578, rs10445367, 17:44299864_AC_A, rs2106786	Daytime nap	total.brain.Regional brain volumes	0.375	NA	NA
17q21.31	Daytime nap	rs117124984, rs385199	left.lateral.orbitofrontal, left.middle.temporal, right.inferior.temporal, right.lateral.orbitofrontal, left.entorhinal, left.inferior.temporal, left.isthmus.cingulate	Cortical thickness	rs74998289, rs113677423, rs364308, rs2732602, rs406400, rs62061734	NA	NA	NA	NA	NA
17q21.31	Daytime nap	rs117124984, rs385199	SFO_AD, SLF_AD, ACR_MD, ALIC_MD, Average_MD, BCC_MD, CGC_MD, EC_MD, GCC_MD, FXST_FA, GCC_FA, SCR_MD, SFO_MD, SLF_MD, ACR_RD, ALIC_RD, Average_RD, BCC_RD, CGC_RD, EC_RD, FXST_RD, GCC_RD, SFO_RD, ALIC_FA, Average_FA, EC_AD, BCC_FA, IFO_AD, EC_PC2, FXST_PC1, IFO_PC5, PCR_PC2	DTI parameters	rs2693359, rs373582551, rs77917260, rs79172804, rs537920412, rs10445367, rs118087478, rs62064364, 17:44270708_AGCGGTGGCG_A, rs2696497, rs2942174, rs391338, rs199504, rs199632045, rs9891103, rs17665188, rs886249	NA	NA	NA	NA	NA
17q21.31	Daytime nap	rs117124984, rs385199	Frontoparietal<=>Frontoparietal	Resting fMRI	rs62062271	NA	NA	NA	NA	NA
17q21.31	Daytime nap	rs117124984, rs385199	WT_AHA_9, WT_AHA_10, WT_AHA_11, WT_AHA_12, WT_AHA_13, WT_AHA_14, WT_AHA_16, WT_global	Cardiac MRI	rs1813014, rs2668724, rs2532330, 17:43975360_ATTACTGTATAAGCTGCTTATAT_A, rs2732685, rs2696532, rs2696519, rs62062271, rs113562005	NA	NA	NA	NA	NA
17q21.31	Daytime nap	rs117124984, rs385199	GCIPL_thickness_right, INL_ELM_thickness_central_subfield_left, INL_ELM_thickness_central_subfield_right, INL_ELM_thickness_inner_subfield_left, INL_ELM_thickness_inner_subfield_right, INL_ELM_thickness_outer_subfield_left, INL_ELM_thickness_outer_subfield_right, INL_RPE_thickness_central_subfield_left, INL_RPE_thickness_central_subfield_right, INL_RPE_thickness_inner_subfield_left, INL_RPE_thick…	Derived OCT measures	rs113620380, rs1991556, rs17769552, 17:43798790_TTTC_T, rs62054372, rs62065453, rs62063300, 17:43933190_GTTTTTA_G, rs35524223, rs2732631	NA	NA	NA	NA	NA
17q21.31	Insomnia	rs2239923, rs7214267	PTR_AD, SS_AD, ACR_MD, Average_MD, PTR_MD, SCR_MD, SLF_MD, SS_MD, ACR_RD, SS_RD, Average_AD, ACR_AD	DTI parameters	rs59695806, 17:43160703_TA_T, rs6503416, rs7213273, rs4793169, rs2027995, 17:43172478_CTT_C, rs2301597, rs6503419	NA	NA	NA	NA	NA
17q21.31	Chronotype	rs7225002	left.lateral.orbitofrontal, left.pars.triangularis, left.precuneus, left.rostral.anterior.cingulate, right.inferior.temporal, right.isthmus.cingulate, right.lateral.occipital, right.lateral.orbitofrontal, right.precuneus, left.fusiform, left.inferior.temporal, left.isthmus.cingulate	Cortical thickness	rs7225002, 17:44238616_TAAAAAAAA_T, rs4510068, rs2532351	NA	NA	NA	NA	NA
17q21.31	Chronotype	rs72828815, rs3760381, rs7225002	ACR_MD, Average_MD, PCR_MD, PTR_MD, RLIC_MD, SCR_MD, SS_MD, ACR_RD, Average_RD, PCR_RD, PTR_RD, RLIC_RD, SCC_RD, SCR_RD, PTR_FA, SS_RD, RLIC_FA, SS_FA, ACR_AD, Average_FA, SS_PC1, SLF_AD, BCC_MD, GCC_MD, SFO_MD, BCC_RD, GCC_RD, BCC_AD, GCC_AD, IFO_AD, EC_PC2	DTI parameters	rs113882147, rs7216587, rs137912621, rs370961818, rs79553250, rs17629022, rs7225002, 17:44289832_A_G, 17:44265839_C_T, 17:44238616_TAAAAAAAA_T	NA	NA	NA	NA	NA
17q21.31	Chronotype	rs7225002	INL_ELM_thickness_inner_subfield_right, INL_RPE_thickness_central_subfield_right, INL_RPE_thickness_inner_subfield_left, INL_RPE_thickness_inner_subfield_right, overall_macular_thickness_left, overall_macular_thickness_right	Derived OCT measures	rs5820605, rs7225002, rs4510068	NA	NA	NA	NA	NA
17q21.32	Chronotype	rs12600452	right.cuneus	Cortical thickness	rs17608766	Chronotype	right.cuneus	0.633	NA	NA
17q21.32	Chronotype	rs12600452	Ell_3, RVEDV	Cardiac MRI	rs17608766	Chronotype	Ell_3	0.581	NA	NA
18q21.2	Insomnia	rs10502966	left.putamen, right.putamen	Regional brain volumes	rs375051009	Insomnia	left.putamen	0.00687	NA	NA
18q21.2	Chronotype	rs66791238, rs4800998	ELM_ISOS_thickness_inner_subfield_left, ELM_ISOS_thickness_inner_subfield_right	Derived OCT measures	18:53270620_TAG_T, rs34733940, rs4800933, rs34984088	Chronotype	ELM_ISOS_thickness_inner_subfield_left	0.00933	NA	NA
19p13.11	Chronotype	rs9636202	EC_MO	DTI parameters	rs9636202	Chronotype	EC_MO	0.992	NA	NA
19q13.32	Insomnia	rs429358	Default<=>Default, Dorsal-Attention, Frontoparietal, Default, Visual2	Resting fMRI	rs429358	Insomnia	Frontoparietal	0.98	NA	NA
19q13.32	Insomnia	rs429358	Visual2<=>Visual2	Task fMRI	rs429358	Insomnia	Visual2<=>Visual2	0.98	NA	NA
19q13.32	Insomnia	rs429358	FR_liver_PDFF_mean_24352, Liver_PDFF_fat_fraction_21088, Proton_density_fat_fraction_40061	Abdominal MRI	rs429358	Insomnia	FR_liver_PDFF_mean_24352	0.47	NA	NA
21q22.3	Daytime nap	rs1883048	GCIPL_thickness_right	Derived OCT measures	21:47405085_CAGAGACAG_C	Daytime nap	GCIPL_thickness_right	0.01	NA	NA
22q12.1	Chronotype	rs695459	VCDR_left, VCDR_regressed_left	Derived OCT measures	22:29098525_CT_C	Chronotype	VCDR_left	0.00106	NA	NA
22q13.1	Chronotype	rs4821940, rs11705370, rs139911, rs6001817	AAo_max_area	Cardiac MRI	22:40592080_CT_C	Chronotype	AAo_max_area	0.0228	NA	NA
