## Supplementary material for "The role of sleep in the human brain and body: insights from multi-organ imaging genetics": supp_table: Supplementary_Table_7.xlsx

### Sheet: Sheet1
Supplementary Table 7: GWAS summary statistics of multi-organ-related disorders/traits used in the genetic correlation analysis.
Disorder/trait	Title	PMID	Category	Note
Alzheimer's disease - Bellenguez et al., 2022	New insights into the genetic etiology of Alzheimer's disease and related dementias.	35379992	Brain disorders
Alzheimer's disease - Schwartzentruber et al., 2021	Genome-wide meta-analysis, fine-mapping and integrative prioritization implicate new Alzheimer's disease risk genes.	33589840	Brain disorders
Alzheimer's disease - Jansen et al., 2019	Genome-wide meta-analysis identifies new loci and functional pathways influencing Alzheimer's disease risk.	30617256	Brain disorders
Parkinson's disease - Nalls et al., 2019	Identification of novel risk loci, causal insights, and heritable risk for Parkinson's disease: a meta-analysis of genome-wide association studies.	31701892	Brain disorders
Parkinson's disease - Sakaue et al., 2021	A cross-population atlas of genetic associations for 220 human phenotypes.	34594039	Brain disorders
Schizophrenia - Trubetskoy et al., 2022	Mapping genomic loci implicates genes and synaptic biology in schizophrenia.	35396580	Brain disorders
Schizophrenia - Sakaue et al., 2021	A cross-population atlas of genetic associations for 220 human phenotypes.	34594039	Brain disorders
Schizophrenia - Lam et al., 2019	Comparative genetic architectures of schizophrenia in East Asian and European populations.	31740837	Brain disorders
Bipolar disorder - Mullins et al., 2021	Genome-wide association study of more than 40,000 bipolar disorder cases provides new insights into the underlying biology.	34002096	Brain disorders
Bipolar disorder - Stahl et al., 2019	Genome-wide association study identifies 30 loci associated with bipolar disorder.	31043756	Brain disorders
Depression - Watanabe et al., 2019	A global overview of pleiotropy and genetic architecture in complex traits.	31427789	Brain disorders
Depression - Sakaue et al., 2021	A cross-population atlas of genetic associations for 220 human phenotypes.	34594039	Brain disorders
Depression - Howard et al., 2018	Genome-wide association study of depression phenotypes in UK Biobank identifies variants in excitatory synaptic pathways.	29662059	Brain disorders
Autism spectrum disorder - Grove et al., 2019	Identification of common genetic risk variants for autism spectrum disorder.	30804558	Brain disorders
Autism spectrum disorder - PGC et al., 2017	Meta-analysis of GWAS of over 16,000 individuals with autism spectrum disorder highlights a novel locus at 10q24.32 and a significant overlap with schizophrenia.	28540026	Brain disorders
Neuroticism - Baselmans et al., 2019	Multivariate genome-wide analyses of the well-being spectrum.	30643256	Brain disorders
Neuroticism - Nagel et al., 2018	Meta-analysis of genome-wide association studies for neuroticism in 449,484 individuals identifies novel genetic loci and pathways.	29942085	Brain disorders
Neuroticism - Hill et al., 2020	Genetic contributions to two special factors of neuroticism are associated with affluence, higher intelligence, better health, and longer life.	30867560	Brain disorders
Heart failure - Wu et al., 2021	Polygenic risk score from a multi-ancestry GWAS uncovers susceptibility of heart failure.	NA	Cardiovascular traits/diseases
Heart failure - Shah et al., 2020	Genome-wide association study provides new insights into the genetic architecture and pathogenesis of heart failure.	31919418	Cardiovascular traits/diseases
Heart failure - Aragam et al., 2019	Phenotypic Refinement of Heart Failure in a National Biobank Facilitates Genetic Discovery.	30586722	Cardiovascular traits/diseases
Chronic heart failure - Sakaue et al., 2021	A cross-population atlas of genetic associations for 220 human phenotypes.	34594039	Cardiovascular traits/diseases
Atrial fibrillation - Roselli et al., 2018	Multi-ethnic genome-wide association study for atrial fibrillation.	29892015	Cardiovascular traits/diseases
Atrial fibrillation - Nielsen et al., 2018	Biobank-driven genomic discovery yields new insight into atrial fibrillation biology.	30061737	Cardiovascular traits/diseases
Myocardial infarction - Sakaue et al., 2021	A cross-population atlas of genetic associations for 220 human phenotypes.	34594039	Cardiovascular traits/diseases
Cardiomegaly - Sakaue et al., 2021	A cross-population atlas of genetic associations for 220 human phenotypes.	34594039	Cardiovascular traits/diseases
Dilated cardiomyopathy - Sakaue et al., 2021	A cross-population atlas of genetic associations for 220 human phenotypes.	34594039	Cardiovascular traits/diseases
Nonischemic cardiomyopathy - Aragam et al., 2019	Phenotypic Refinement of Heart Failure in a National Biobank Facilitates Genetic Discovery.	30586722	Cardiovascular traits/diseases
Coronary artery disease - van der Harst et al., 2018a	Identification of 64 Novel Genetic Loci Provides an Expanded View on the Genetic Architecture of Coronary Artery Disease.	29212778	Cardiovascular traits/diseases
Coronary artery disease - van der Harst et al., 2018b	Identification of 64 Novel Genetic Loci Provides an Expanded View on the Genetic Architecture of Coronary Artery Disease.	29212778	Cardiovascular traits/diseases	UK Biobank GWAS summary statistics
Coronary artery disease - Schunkert et al., 2011	Large-scale association analysis identifies 13 new susceptibility loci for coronary artery disease.	21378990	Cardiovascular traits/diseases
Coronary artery disease - Fall et al., 2018	Genome-wide association study of coronary artery disease among individuals with diabetes: the UK Biobank.	30003307	Cardiovascular traits/diseases
Coronary artery disease - Aragam et al., 2022	Discovery and systematic characterization of risk variants and genes for coronary artery disease in over a million participants.	36474045	Cardiovascular traits/diseases
Coronary atherosclerosis - Zhou et al., 2018	Efficiently controlling for case-control imbalance and sample relatedness in large-scale genetic association studies.	30104761	Cardiovascular traits/diseases
Hypertension - Zhu et al., 2019	Genetic overlap of chronic obstructive pulmonary disease and cardiovascular disease-related traits: a large-scale genome-wide cross-trait analysis.	30940143	Cardiovascular traits/diseases
Systolic blood pressure - Evangelou et al., 2018	Genetic analysis of over 1 million people identifies 535 new loci associated with blood pressure traits.	30224653	Cardiovascular traits/diseases
Systolic blood pressure - Watanabe et al., 2019	A global overview of pleiotropy and genetic architecture in complex traits.	31427789	Cardiovascular traits/diseases
Diastolic blood pressure - Evangelou et al., 2018	Genetic analysis of over 1 million people identifies 535 new loci associated with blood pressure traits.	30224653	Cardiovascular traits/diseases
Diastolic blood pressure - Watanabe et al., 2019	A global overview of pleiotropy and genetic architecture in complex traits.	31427789	Cardiovascular traits/diseases
Pulse pressure - Evangelou et al., 2018	Genetic analysis of over 1 million people identifies 535 new loci associated with blood pressure traits.	30224653	Cardiovascular traits/diseases
Resting heart rate - Zhu et al., 2019	Genetic overlap of chronic obstructive pulmonary disease and cardiovascular disease-related traits: a large-scale genome-wide cross-trait analysis.	30940143	Cardiovascular traits/diseases
PR interval - Ntalla et al., 2020	Multi-ancestry GWAS of the electrocardiographic PR interval identifies 210 loci underlying cardiac conduction.	32439900	Cardiovascular traits/diseases
Type 1 diabetes - Sakaue et al., 2021	A cross-population atlas of genetic associations for 220 human phenotypes.	34594039	Diabetes
Type 1 diabetes - Robertson et al., 2021	Fine-mapping, trans-ancestral and genomic analyses identify causal variants, cells, genes and drug targets for type 1 diabetes.	34127860	Diabetes
Type 1 diabetes - Glanville et al., 2021	Investigating Pleiotropy Between Depression and Autoimmune Diseases Using the UK Biobank.	34278373	Diabetes
Type 1 diabetes - Jiang et al., 2021	A generalized linear mixed model association tool for biobank-scale data.	34737426	Diabetes
Type 2 diabetes - Sakaue et al., 2021	A cross-population atlas of genetic associations for 220 human phenotypes.	34594039	Diabetes
Type 2 diabetes - Cai et al., 2020	Genome-wide association analysis of type 2 diabetes in the EPIC-InterAct study.	33188205	Diabetes
Type 2 diabetes - Mahajan et al., 2022	Multi-ancestry genetic study of type 2 diabetes highlights the power of diverse populations for discovery and translation.	35551307	Diabetes
Type 2 diabetes - Watanabe et al., 2019	A global overview of pleiotropy and genetic architecture in complex traits.	31427789	Diabetes
Type 2 diabetes - Xue et al., 2018	Genome-wide association analyses identify 143 risk variants and putative regulatory mechanisms for type 2 diabetes.	30054458	Diabetes
Cataract - Sakaue et al., 2021	A cross-population atlas of genetic associations for 220 human phenotypes.	34594039	Eye diorders
Cataract - Jiang et al., 2021	A generalized linear mixed model association tool for biobank-scale data.	34737426	Eye diorders
Cataracts - Dönertaş et al., 2021	Common genetic associations between age-related diseases.	33959723	Eye diorders
Glaucoma - Sakaue et al., 2021	A cross-population atlas of genetic associations for 220 human phenotypes.	34594039	Eye diorders
Glaucoma - Craig et al., 2020	Multitrait analysis of glaucoma identifies new risk loci and enables polygenic prediction of disease susceptibility and progression.	31959993	Eye diorders
Glaucoma - Dönertaş et al., 2021	Common genetic associations between age-related diseases.	33959723	Eye diorders
Glaucoma - Jiang et al., 2021	A generalized linear mixed model association tool for biobank-scale data.	34737426	Eye diorders
Glaucoma - Zhou et al., 2018	Efficiently controlling for case-control imbalance and sample relatedness in large-scale genetic association studies.	30104761	Eye diorders
Primary open angle glaucoma - Gharahkhani et al., 2021	Genome-wide meta-analysis identifies 127 open-angle glaucoma loci with consistent effect across ancestries.	33627673	Eye diorders
Primary open angle glaucoma - Jiang et al., 2021	A generalized linear mixed model association tool for biobank-scale data.	34737426	Eye diorders
Urinary albumin to creatinine ratio - Teumer et al., 2019	Genome-wide association meta-analyses and fine-mapping elucidate pathways influencing albuminuria.	31511532	Kidney traits/diseases
Urinary albumin to creatinine ratio - Casanova et al., 2019	A genome-wide association study implicates multiple mechanisms influencing raised urinary albumin-creatinine ratio.	31630189	Kidney traits/diseases
Urinary albumin to creatinine ratio - Zanetti et al., 2019	Identification of 22 novel loci associated with urinary biomarkers of albumin, sodium, and potassium excretion.	30910378	Kidney traits/diseases
Urinary sodium excretion - Pazoki et al., 2019	GWAS for urinary sodium and potassium excretion highlights pathways shared with cardiovascular traits.	31409800	Kidney traits/diseases
Urinary potassium excretion - Pazoki et al., 2019	GWAS for urinary sodium and potassium excretion highlights pathways shared with cardiovascular traits.	31409800	Kidney traits/diseases
Blood urea nitrogen - Wuttke et al., 2019	A catalog of genetic loci associated with kidney function from analyses of a million individuals.	31152163	Kidney traits/diseases
Blood urea nitrogen - Dennis et al., 2021	Clinical laboratory test-wide association scan of polygenic scores identifies biomarkers of complex disease.	33441150	Kidney traits/diseases
Serum urate levels - Tin et al., 2019	Target genes, variants, tissues and transcriptional pathways influencing human serum urate levels.	31578528	Kidney traits/diseases
eGFR based on serum creatinine - Pattaro et al., 2016	Genetic associations at 53 loci highlight cell types and biological pathways relevant for kidney function.	26831199	Kidney traits/diseases
eGFR based on serum creatinine in diabetes - Pattaro et al., 2016	Genetic associations at 53 loci highlight cell types and biological pathways relevant for kidney function.	26831199	Kidney traits/diseases
eGFR based on serum creatinine in nondiabetes - Pattaro et al., 2016	Genetic associations at 53 loci highlight cell types and biological pathways relevant for kidney function.	26831199	Kidney traits/diseases
eGFR based on serum cystatin C - Pattaro et al., 2016	Genetic associations at 53 loci highlight cell types and biological pathways relevant for kidney function.	26831199	Kidney traits/diseases
eGFR based on creatinine - Stanzick et al., 2021	Discovery and prioritization of variants and genes for kidney function in >1.2 million individuals.	34272381	Kidney traits/diseases
eGFR based on serum creatinine - Wuttke et al., 2019	A catalog of genetic loci associated with kidney function from analyses of a million individuals.	31152163	Kidney traits/diseases
chronic kidney disease - Pattaro et al., 2016	Genetic associations at 53 loci highlight cell types and biological pathways relevant for kidney function.	26831199	Kidney traits/diseases
chronic kidney disease - Wuttke et al., 2019	A catalog of genetic loci associated with kidney function from analyses of a million individuals.	31152163	Kidney traits/diseases
Renal failure - Jiang et al., 2021	A generalized linear mixed model association tool for biobank-scale data.	34737426	Kidney traits/diseases
Acute renal failure - Jiang et al., 2021	A generalized linear mixed model association tool for biobank-scale data.	34737426	Kidney traits/diseases
Chronic renal failure - Sakaue et al., 2021	A cross-population atlas of genetic associations for 220 human phenotypes.	34594039	Kidney traits/diseases
Pyelonephritis - Sakaue et al., 2021	A cross-population atlas of genetic associations for 220 human phenotypes.	34594039	Kidney traits/diseases
Urolithiasis - Sakaue et al., 2021	A cross-population atlas of genetic associations for 220 human phenotypes.	34594039	Kidney traits/diseases
Urolithiasis - Howles et al., 2019	Genetic variants of calcium and vitamin D metabolism in kidney stone disease.	31729369	Kidney traits/diseases
Nonalcoholic fatty liver disease - Fairfield et al., 2022	Genome-Wide Association Study of NAFLD Using Electronic Health Records.	34535985	Liver traits/diseases
Nonalcoholic fatty liver disease - Ghodsian et al., 2021	Electronic health record-based genome-wide meta-analysis provides insights on the genetic architecture of non-alcoholic fatty liver disease.	34841290	Liver traits/diseases
Liver enzyme levels gamma-glutamyl transferase - Pazoki et al., 2021	Genetic analysis in European ancestry individuals identifies 517 loci associated with liver enzymes.	33972514	Liver traits/diseases
Liver enzyme levels alkaline phosphatase - Pazoki et al., 2021	Genetic analysis in European ancestry individuals identifies 517 loci associated with liver enzymes.	33972514	Liver traits/diseases
Liver enzyme levels alanine transaminase - Pazoki et al., 2021	Genetic analysis in European ancestry individuals identifies 517 loci associated with liver enzymes.	33972514	Liver traits/diseases
Asthma - Tsuo et al., 2022	Multi-ancestry meta-analysis of asthma identifies novel associations and highlights the value of increased power and diversity.	36778051	Lung functions/diseases
Asthma - Sakaue et al., 2021	A cross-population atlas of genetic associations for 220 human phenotypes.	34594039	Lung functions/diseases
Pediatric asthma - Sakaue et al., 2021	A cross-population atlas of genetic associations for 220 human phenotypes.	34594039	Lung functions/diseases
Chronic obstructive pulmonary disease - Zhou et al., 2022	Global Biobank Meta-analysis Initiative: Powering genetic discovery across human disease.	36777996	Lung functions/diseases
Chronic obstructive pulmonary disease - Sakaue et al., 2021	A cross-population atlas of genetic associations for 220 human phenotypes.	34594039	Lung functions/diseases
Idiopathic pulmonary fibrosis - Partanen et al., 2022	Leveraging global multi-ancestry meta-analysis in the study of Idiopathic Pulmonary Fibrosis genetics.	36777997	Lung functions/diseases
Pulmonary Fibrosis - Sakaue et al., 2021	A cross-population atlas of genetic associations for 220 human phenotypes.	34594039	Lung functions/diseases
Interstitial lung disease - Sakaue et al., 2021	A cross-population atlas of genetic associations for 220 human phenotypes.	34594039	Lung functions/diseases
Pulmonary tuberculosis - Sakaue et al., 2021	A cross-population atlas of genetic associations for 220 human phenotypes.	34594039	Lung functions/diseases
Pneumonia - Sakaue et al., 2021	A cross-population atlas of genetic associations for 220 human phenotypes.	34594039	Lung functions/diseases
Lung cancer - Sakaue et al., 2021	A cross-population atlas of genetic associations for 220 human phenotypes.	34594039	Lung functions/diseases
FEV1/FVC - Loh et al., 2018	Mixed-model association for biobank-scale datasets.	29892013	Lung functions/diseases
FEV1/FVC - Shrine et al., 2019a	New genetic signals for lung function highlight pathways and chronic obstructive pulmonary disease associations across multiple ancestries.	30804560	Lung functions/diseases	Meta-analysis of UK Biobank and SpiroMeta
FEV1/FVC - Shrine et al., 2019b	New genetic signals for lung function highlight pathways and chronic obstructive pulmonary disease associations across multiple ancestries.	30804560	Lung functions/diseases	SpiroMeta GWAS summary statistics
FEV1/FVC - Shrine et al., 2019c	New genetic signals for lung function highlight pathways and chronic obstructive pulmonary disease associations across multiple ancestries.	30804560	Lung functions/diseases	UK Biobank GWAS summary statistics
FVC - Loh et al., 2018	Mixed-model association for biobank-scale datasets.	29892013	Lung functions/diseases
FVC - Shrine et al., 2019a	New genetic signals for lung function highlight pathways and chronic obstructive pulmonary disease associations across multiple ancestries.	30804560	Lung functions/diseases	Meta-analysis of UK Biobank and SpiroMeta
FVC - Shrine et al., 2019b	New genetic signals for lung function highlight pathways and chronic obstructive pulmonary disease associations across multiple ancestries.	30804560	Lung functions/diseases	SpiroMeta GWAS summary statistics
FVC - Shrine et al., 2019a	New genetic signals for lung function highlight pathways and chronic obstructive pulmonary disease associations across multiple ancestries.	30804560	Lung functions/diseases	UK Biobank GWAS summary statistics
FEV1 - Shrine et al., 2019a	New genetic signals for lung function highlight pathways and chronic obstructive pulmonary disease associations across multiple ancestries.	30804560	Lung functions/diseases	Meta-analysis of UK Biobank and SpiroMeta
FEV1 - Shrine et al., 2019b	New genetic signals for lung function highlight pathways and chronic obstructive pulmonary disease associations across multiple ancestries.	30804560	Lung functions/diseases	SpiroMeta GWAS summary statistics
FEV1 - Shrine et al., 2019c	New genetic signals for lung function highlight pathways and chronic obstructive pulmonary disease associations across multiple ancestries.	30804560	Lung functions/diseases	UK Biobank GWAS summary statistics
Peak expiratory flow - Shrine et al., 2019a	New genetic signals for lung function highlight pathways and chronic obstructive pulmonary disease associations across multiple ancestries.	30804560	Lung functions/diseases	Meta-analysis of UK Biobank and SpiroMeta
Peak expiratory flow - Shrine et al., 2019b	New genetic signals for lung function highlight pathways and chronic obstructive pulmonary disease associations across multiple ancestries.	30804560	Lung functions/diseases	SpiroMeta GWAS summary statistics
Peak expiratory flow - Shrine et al., 2019c	New genetic signals for lung function highlight pathways and chronic obstructive pulmonary disease associations across multiple ancestries.	30804560	Lung functions/diseases	UK Biobank GWAS summary statistics
