## Supplementary material for "The role of sleep in the human brain and body: insights from multi-organ imaging genetics": supp_table: Supplementary_Table_9.xlsx

### Sheet: EAS
Supplementary Table 9: GWAS summary statistics multi-organ-related disorders/traits used in the cross-population correlation analysis. This sheet shows GWAS summary statistics from the East Asian acnestry.
Disorder/trait	Title	PMID
Atrial fibrillation - Sakaue et al., 2021	A cross-population atlas of genetic associations for 220 human phenotypes.	34594039
Congestive heart failure - Ishigaki et al., 2020	Large scale genome-wide association study in a Japanese population identified 45 novel susceptibility loci for 22 diseases.	32514122
Chronic heart failure - Sakaue et al., 2021	A cross-population atlas of genetic associations for 220 human phenotypes.	34594039
Myocardial infarction - Sakaue et al., 2021	A cross-population atlas of genetic associations for 220 human phenotypes.	34594039
Coronary artery disease - Ishigaki et al., 2020	Large scale genome-wide association study in a Japanese population identified 45 novel susceptibility loci for 22 diseases.	32514122
Diastolic blood pressure - Sakaue et al., 2021	A cross-population atlas of genetic associations for 220 human phenotypes.	34594039
Systolic blood pressure - Sakaue et al., 2021	A cross-population atlas of genetic associations for 220 human phenotypes.	34594039
Pulse pressure - Sakaue et al., 2021	A cross-population atlas of genetic associations for 220 human phenotypes.	34594039
Type 1 diabetes - Sakaue et al., 2021	A cross-population atlas of genetic associations for 220 human phenotypes.	34594039
Type 2 diabetes - Sakaue et al., 2021	A cross-population atlas of genetic associations for 220 human phenotypes.	34594039
Cataract - Sakaue et al., 2021	A cross-population atlas of genetic associations for 220 human phenotypes.	34594039
Glaucoma - Sakaue et al., 2021	A cross-population atlas of genetic associations for 220 human phenotypes.	34594039
Chronic renal failure - Sakaue et al., 2021	A cross-population atlas of genetic associations for 220 human phenotypes.	34594039
Urolithiasis - Sakaue et al., 2021	A cross-population atlas of genetic associations for 220 human phenotypes.	34594039
Blood urea nitrogen - Sakaue et al., 2021	A cross-population atlas of genetic associations for 220 human phenotypes.	34594039
eGFR based on serum creatinine - Kanai et al., 2021	Insights from complex trait fine-mapping across diverse populations.	NA
Interstitial lung disease - Sakaue et al., 2021	A cross-population atlas of genetic associations for 220 human phenotypes.	34594039
Asthma - Tsuo et al., 2022	Multi-ancestry meta-analysis of asthma identifies novel associations and highlights the value of increased power and diversity.	36778051
Pulmonary tuberculosis - Sakaue et al. 2021	A cross-population atlas of genetic associations for 220 human phenotypes.	34594039
Chronic obstructive pulmonary disease - Sakaue et al., 2021	A cross-population atlas of genetic associations for 220 human phenotypes.	34594039
Pneumonia - Sakaue et al., 2021	A cross-population atlas of genetic associations for 220 human phenotypes.	34594039
Lung cancer	A generalized linear mixed model association tool for biobank-scale data.	34594039
Idiopathic pulmonary fibrosis - Partanen et al., 2022	Leveraging global multi-ancestry meta-analysis in the study of Idiopathic Pulmonary Fibrosis genetics.	36777997

### Sheet: EUR
Supplementary Table 9: GWAS summary statistics multi-organ-related disorders/traits used in the cross-population correlation analysis. This sheet shows GWAS summary statistics from the European ancestry.
Disorder/trait	Title	PMID
Atrial fibrillation - Nielsen et al., 2018	Biobank-driven genomic discovery yields new insight into atrial fibrillation biology.	30061737
Heart failure - Wu et al., 2021	Polygenic risk score from a multi-ancestry GWAS uncovers susceptibility of heart failure.	NA
Chronic heart failure - Sakaue et al., 2021	A cross-population atlas of genetic associations for 220 human phenotypes.	34594039
Myocardial infarction - Sakaue et al., 2021	A cross-population atlas of genetic associations for 220 human phenotypes.	34594039
Coronary artery disease - van der Harst et al., 2017	Identification of 64 Novel Genetic Loci Provides an Expanded View on the Genetic Architecture of Coronary Artery Disease.	29212778
Diastolic blood pressure - Evangelou et al., 2018	Genetic analysis of over 1 million people identifies 535 new loci associated with blood pressure traits.	30224653
Systolic blood pressure - Evangelou et al., 2018	Genetic analysis of over 1 million people identifies 535 new loci associated with blood pressure traits.	30224653
Pulse pressure - Evangelou et al., 2018	Genetic analysis of over 1 million people identifies 535 new loci associated with blood pressure traits.	30224653
Type 1 diabetes - Sakaue et al., 2021	A cross-population atlas of genetic associations for 220 human phenotypes.	34594039
Type 2 diabetes - Sakaue et al., 2021	A cross-population atlas of genetic associations for 220 human phenotypes.	34594039
Cataract - Sakaue et al., 2021	A cross-population atlas of genetic associations for 220 human phenotypes.	34594039
Glaucoma - Sakaue et al., 2021	A cross-population atlas of genetic associations for 220 human phenotypes.	34594039
Chronic renal failure - Sakaue et al., 2021	A cross-population atlas of genetic associations for 220 human phenotypes.	34594039
Urolithiasis - Sakaue et al., 2021	A cross-population atlas of genetic associations for 220 human phenotypes.	34594039
Blood urea nitrogen - Wuttke et al., 2019	A catalog of genetic loci associated with kidney function from analyses of a million individuals.	31152163
eGFR based on serum creatinine - Wuttke et al., 2019	A catalog of genetic loci associated with kidney function from analyses of a million individuals.	31152163
Interstitial lung disease - Sakaue et al., 2021	A cross-population atlas of genetic associations for 220 human phenotypes.	34594039
Asthma - Tsuo et al., 2022	Multi-ancestry meta-analysis of asthma identifies novel associations and highlights the value of increased power and diversity.	36778051
Pulmonary tuberculosis - Sakaue et al., 2021	A cross-population atlas of genetic associations for 220 human phenotypes.	34594039
Chronic obstructive pulmonary disease - Sakaue et al., 2021	A cross-population atlas of genetic associations for 220 human phenotypes.	34594039
Pneumonia - Sakaue et al., 2021	A cross-population atlas of genetic associations for 220 human phenotypes.	34594039
Lung cancer - Sakaue et al., 2021	A cross-population atlas of genetic associations for 220 human phenotypes.	34594039
Idiopathic pulmonary fibrosis - Partanen et al., 2022	Leveraging global multi-ancestry meta-analysis in the study of Idiopathic Pulmonary Fibrosis genetics.	36777997
