## Supplementary material for "The role of sleep in the human brain and body: insights from multi-organ imaging genetics": supp_table: Supplementary_Table_11.xlsx

### Sheet: Sheet1
Supplementary Table 11: GWAS summary statistics of multi-organ-related disorders/traits used in the Mendelian randomization analysis.
Disease/trait	Title	PMID	Category
Autism spectrum disorder - Grove et al., 2019	Identification of common genetic risk variants for autism spectrum disorder.	30804558	Brain disorders
Schizophrenia - Trubetskoy et al., 2022	Mapping genomic loci implicates genes and synaptic biology in schizophrenia.	35396580	Brain disorders
Schizophrenia - Lam et al., 2019	Comparative genetic architectures of schizophrenia in East Asian and European populations.	31740837	Brain disorders
Schizophrenia - FinnGen	FinnGen provides genetic insights from a well-phenotyped isolated population	36653562	Brain disorders
Bipolar disorder - Mullins et al., 2021	Genome-wide association study of more than 40,000 bipolar disorder cases provides new insights into the underlying biology.	34002096	Brain disorders
Bipolar disorder - Stahl et al., 2019	Genome-wide association study identifies 30 loci associated with bipolar disorder.	31043756	Brain disorders
Bipolar affective disorders - FinnGen	FinnGen provides genetic insights from a well-phenotyped isolated population	36653562	Brain disorders
Depression - Als et al., 2023	Depression pathophysiology, risk prediction of recurrence and comorbid psychiatric disorders using genome-wide analyses.	37464041	Brain disorders
Depression - FinnGen	FinnGen provides genetic insights from a well-phenotyped isolated population	36653562	Brain disorders
Alzheimer disease - FinnGen	FinnGen provides genetic insights from a well-phenotyped isolated population	36653562	Brain disorders
Parkinson's disease - FinnGen	FinnGen provides genetic insights from a well-phenotyped isolated population	36653562	Brain disorders
Atrial fibrillation and flutter - FinnGen	FinnGen provides genetic insights from a well-phenotyped isolated population	36653562	Cardiovascular traits/diseases
Coronary atherosclerosis - FinnGen	FinnGen provides genetic insights from a well-phenotyped isolated population	36653562	Cardiovascular traits/diseases
Coronary artery disease - Schunkert et al., 2011	Large-scale association analysis identifies 13 new susceptibility loci for coronary artery disease.	21378990	Cardiovascular traits/diseases
Heart failure - FinnGen	FinnGen provides genetic insights from a well-phenotyped isolated population	36653562	Cardiovascular traits/diseases
Hypertension - FinnGen	FinnGen provides genetic insights from a well-phenotyped isolated population	36653562	Cardiovascular traits/diseases
Myocardial infarction - FinnGen	FinnGen provides genetic insights from a well-phenotyped isolated population	36653562	Cardiovascular traits/diseases
Type 1 diabetes - FinnGen	FinnGen provides genetic insights from a well-phenotyped isolated population	36653562	Diabetes
Type 1 diabetes - Robertson et al., 2021	Fine-mapping, trans-ancestral and genomic analyses identify causal variants, cells, genes and drug targets for type 1 diabetes.	34127860	Diabetes
Type 2 diabetes - FinnGen	FinnGen provides genetic insights from a well-phenotyped isolated population	36653562	Diabetes
Type 2 diabetes - Cai et al., 2020	Genome-wide association analysis of type 2 diabetes in the EPIC-InterAct study.	33188205	Diabetes
Acute renal failure - FinnGen	FinnGen provides genetic insights from a well-phenotyped isolated population	36653562	Kidney traits/diseases
Renal failure - FinnGen	FinnGen provides genetic insights from a well-phenotyped isolated population	36653562	Kidney traits/diseases
Chronic kidney disease - FinnGen	FinnGen provides genetic insights from a well-phenotyped isolated population	36653562	Kidney traits/diseases
Chronic kidney disease - Pattaro et al., 2016	Genetic associations at 53 loci highlight cell types and biological pathways relevant for kidney function.	26831199	Kidney traits/diseases
Chronic kidney disease - Wuttke et al., 2019	A catalog of genetic loci associated with kidney function from analyses of a million individuals.	31152163	Kidney traits/diseases
eGFR based on serum creatinine in diabetes - Pattaro et al., 2016	Genetic associations at 53 loci highlight cell types and biological pathways relevant for kidney function.	26831199	Kidney traits/diseases
eGFR based on serum creatinine in nondiabetes - Pattaro et al., 2016	Genetic associations at 53 loci highlight cell types and biological pathways relevant for kidney function.	26831199	Kidney traits/diseases
eGFR based on serum creatinine - Pattaro et al., 2016	Genetic associations at 53 loci highlight cell types and biological pathways relevant for kidney function.	26831199	Kidney traits/diseases
eGFR based on serum creatinine - Wuttke et al., 2019	A catalog of genetic loci associated with kidney function from analyses of a million individuals.	31152163	Kidney traits/diseases
eGFR based on serum cystatin C - Pattaro et al., 2016	Genetic associations at 53 loci highlight cell types and biological pathways relevant for kidney function.	26831199	Kidney traits/diseases
Blood urea nitrogen - Wuttke et al., 2019	A catalog of genetic loci associated with kidney function from analyses of a million individuals.	31152163	Kidney traits/diseases
Blood urea nitrogen - Dennis et al., 2021	Clinical laboratory test-wide association scan of polygenic scores identifies biomarkers of complex disease.	33441150	Kidney traits/diseases
Nonalcoholic fatty liver disease - FinnGen	FinnGen provides genetic insights from a well-phenotyped isolated population	36653562	Liver traits/diseases
Idiopathic pulmonary fibrosis - FinnGen	FinnGen provides genetic insights from a well-phenotyped isolated population	36653562	Lung functions/diseases
Chronic Obstructive Pulmonary Disease - FinnGen	FinnGen provides genetic insights from a well-phenotyped isolated population	36653562	Lung functions/diseases
Pneumoniae - FinnGen	FinnGen provides genetic insights from a well-phenotyped isolated population	36653562	Lung functions/diseases
Asthma - FinnGen	FinnGen provides genetic insights from a well-phenotyped isolated population	36653562	Lung functions/diseases
FEV1/FVC - Shrine et al., 2019b	New genetic signals for lung function highlight pathways and chronic obstructive pulmonary disease associations across multiple ancestries.	30804560	Lung functions/diseases
FEV1 - Shrine et al., 2019b	New genetic signals for lung function highlight pathways and chronic obstructive pulmonary disease associations across multiple ancestries.	30804560	Lung functions/diseases
FVC - Shrine et al., 2019b	New genetic signals for lung function highlight pathways and chronic obstructive pulmonary disease associations across multiple ancestries.	30804560	Lung functions/diseases
Peak expiratory flow - Shrine et al., 2019b	New genetic signals for lung function highlight pathways and chronic obstructive pulmonary disease associations across multiple ancestries.	30804560	Lung functions/diseases
Senile cataract - FinnGen	FinnGen provides genetic insights from a well-phenotyped isolated population	36653562	Eye diorders
Glaucoma - FinnGen	FinnGen provides genetic insights from a well-phenotyped isolated population	36653562	Eye diorders
